# Death in People with Down syndrome: Mortality statistics and novel predictors in US Medicaid and Medicare enrolled adults

**DOI:** 10.64898/2026.07.17.26358090

**Authors:** Salina Tewolde, Anthony J Rosellini, Amy Michals, Brian G. Skotko, Juan Fortea, Bernard Khor, Samuel Handelman, Eric Rubenstein

## Abstract

People with Down syndrome have higher age-specific mortality rates compared to the general population as well as peers with other intellectual and developmental disabilities. While a large proportion of mortality is attributable to Alzheimer’s disease, many die prior to Alzheimer’s diagnosis and some live to old ages, dying without Alzheimer’s. Our objectives were to use 11 years of Medicaid and Medicare data to describe characteristics and factors related to death in adults with Down syndrome and use machine learning to identify which conditions most strongly predict death in the full population and stratified by age. We identified death using Center for Medicare and Medicaid Systems reported date of death health conditions using ICD 9 and 10 codes. We used a case-control design with risk set sampling to have that controls to mimic the distribution of times of incident Alzheimer’s disease. We trained gradient boosted trees to identify strongest predictors. Our cohort included 137,293 adults with Down syndrome. Among those, 30,894 (22.5%) died during the study period. Mean age at death among those who died was 55 years (SD=10). Mean age of death in those with Alzheimer’s disease was 59 (SD=7) and those without was 52 (SD=12). The most influential predictors of mortality were any claim for dementia, any claim for pneumonia, re-occurring claim for cardiovascular disease three years before index death, and any claim for heart failure and epilepsy. Our results align with previous clinical work and highlight intervenable areas to reduce mortality in the Down syndrome population.
