## Supplementary material for "Death in People with Down syndrome: Mortality statistics and novel predictors in US Medicaid and Medicare enrolled adults": e Table 1

### Sheet: Sheet1
Label	ref_period_years	valid ICD9 codes	valid_icd9proc_codes	valid_icd10_codes	valid_icd10proc_codes	clm_qualify	icd9_exclusion	icd9_exclusion_cd	icd10_exclusion	icd10_exclusion_cd	icd10_exclusion2_cd	recurring_date
Hypothyroidism	1	244.0, 244.1, 244.2, 244.3, 244.8, 244.9		E01.8, E02, E03.2, E03.3, E03.8, E03.9, E89.0		3	0		0
Alzheimer's Disease	3	331		G30.0, G30.1, G30.8, G30.9		4	0		0
Alzheimer's Disease/Senile Dementia	3	331.0, 331.11, 331.19, 331.2, 331.7, 290.0, 290.10, 290.11, 290.12, 290.13, 290.20, 290.21, 290.3, 290.40, 290.41, 290.42, 290.43, 294.0, 294.10, 294.11, 294.20, 294.21, 294.8, 797		F01.50, F01.51, F02.80, F02.81, F03.90, F03.91, F04, F05, F06.1, F06.8, G13.8, G30.0, G30.1, G30.8, G30.9, G31.01, G31.09, G31.1, G31.2, G94, R41.81, R54		4	0		0						clm_ct=	HOW MANY CLAIMS PER TYPE NEED TO BE PULLED FOR CONDITION (0=1+ IP, 1=1+ IP, 2+ LT/OT, 2=1+ IP/LT, 3= 1+ IP/LT, 2+ OT, 4=1+IP/LT/OT, 5=1+ OT/LT, 6=2+ IP/LT/OT)
COPD	1	490, 491.0, 491.1, 491.20, 491.21, 491.22, 491.8, 491.9, 492.0, 492.8, 494.0, 494.1, 496		J40, J41.0, J41.1, J41.8, J42, J43.0, J43.1, J43.2, J43.8, J43.9, J44.0, J44.1, J44.9, J47.0, J47.1, J47.9		3	0		0
Depression	1	296.20, 296.21, 296.22, 296.23, 296.24, 296.25, 296.26, 296.30, 296.31, 296.32, 296.33, 296.34, 296.35, 296.36, 296.51, 296.52, 296.53, 296.54, 296.55, 296.56, 296.60, 296.61, 296.62, 296.63, 296.64, 296.65, 296.66, 296.89, 298.0, 300.4, 309.1, 311		F31.30, F31.31, F31.32, F31.4, F31.5, F31.60, F31.61, F31.62, F31.63, F31.64, F31.75, F31.76, F31.77, F31.78, F31.81, F32.0, F32.1, F32.2, F32.3, F32.4, F32.5, F32.9, F33.0, F33.1, F33.2, F33.3, F33.40, F33.41, F33.42, F33.8, F33.9, F34.1, F43.21, F43.23		3	0		0
Diabetes	2	249.00, 249.01, 249.10, 249.11, 249.20, 249.21, 249.30, 249.31, 249.40, 249.41, 249.50, 249.51, 249.60, 249.61, 249.70, 249.71, 249.80, 249.81, 249.90, 249.91, 250.00, 250.01, 250.02, 250.03, 250.10, 250.11, 250.12, 250.13, 250.20, 250.21, 250.22, 250.23, 250.30, 250.31, 250.32, 250.33, 250.40, 250.41, 250.42, 250.43, 250.50, 250.51, 250.52, 250.53, 250.60, 250.61, 250.62, 250.63, 250.70, 250.71,…		E08.00, E08.01, E08.10, E08.11, E08.21, E08.22, E08.29, E08.311, E08.319, E08.321, E08.3211, E08.3212, E08.3213, E08.3219, E08.329, E08.3291, E08.3292, E08.3293, E08.3299, E08.331, E08.3311, E08.3312, E08.3313, E08.3319, E08.339, E08.3391, E08.3392, E08.3393, E08.3399, E08.341, E08.3411, E08.3412, E08.3413, E08.3419, E08.349, E08.3491, E08.3492, E08.3493, E08.3499, E08.351, E08.3511, E08.3512, E0…		4	0		0
Hypertension	1	362.11, 401.0, 401.1, 401.9, 402.00, 402.01, 402.10, 402.11, 402.90, 402.91, 403.00, 403.01, 403.10, 403.11, 403.90, 403.91, 404.00, 404.01, 404.02, 404.03, 404.10, 404.11, 404.12, 404.13, 404.90, 404.91, 404.92, 404.93, 405.01, 405.09, 405.11, 405.19, 405.91, 405.99, 437.2		H35.031, H35.032, H35.033, H35.039, I10, I11.0, I11.9, I12.0, I12.9, I13.0, I13.10, I13.11, I13.2, I15.0, I15.1, I15.2, I15.8, I15.9, I67.4, N26.2		4	0		0
Ischemic Heart Disease	2	410.00, 410.01, 410.02, 410.10, 410.11, 410.12, 410.20, 410.21, 410.22, 410.30, 410.31, 410.32, 410.40, 410.41, 410.42, 410.50, 410.51, 410.52, 410.60, 410.61, 410.62, 410.70, 410.71, 410.72, 410.80, 410.81, 410.82, 410.90, 410.91, 410.92, 411.0, 411.1, 411.81, 411.89, 412, 413.0, 413.1, 413.9, 414.00, 414.01, 414.02, 414.03, 414.04, 414.05, 414.06, 414.07, 414.12, 414.2, 414.3, 414.4, 414.8, 414…		I20.0, I20.1, I20.8, I20.9, I21.01, I21.02, I21.09, I21.11, I21.19, I21.21, I21.29, I21.3, I21.4, I21.A1, I21.A9, I22.0, I22.1, I22.2, I22.8, I22.9, I23.0, I23.1, I23.2, I23.3, I23.4, I23.5, I23.6, I23.7, I23.8, I24.0, I24.1, I24.8, I24.9, I25.10, I25.110, I25.111, I25.118, I25.119, I25.2, I25.3, I25.41, I25.42, I25.5, I25.6, I25.700, I25.701, I25.708, I25.709, I25.710, I25.711, I25.718, I25.719,…		4	0		0
RA/OA	2	714.0, 714.1, 714.2, 714.30, 714.31, 714.32, 714.33, 715.00, 715.04, 715.09, 715.10, 715.11, 715.12, 715.13, 715.14, 715.15, 715.16, 715.17, 715.18, 715.20, 715.21, 715.22, 715.23, 715.24, 715.25, 715.26, 715.27, 715.28, 715.30, 715.31, 715.32, 715.33, 715.34, 715.35, 715.36, 715.37, 715.38, 715.80, 715.89, 715.90, 715.91, 715.92, 715.93, 715.94, 715.95, 715.96, 715.97, 715.98, 720.0, 721.0, 721.…		M05.00, M05.011, M05.012, M05.019, M05.021, M05.022, M05.029, M05.031, M05.032, M05.039, M05.041, M05.042, M05.049, M05.051, M05.052, M05.059, M05.061, M05.062, M05.069, M05.071, M05.072, M05.079, M05.09, M05.20, M05.211, M05.212, M05.219, M05.221, M05.222, M05.229, M05.231, M05.232, M05.239, M05.241, M05.242, M05.249, M05.251, M05.252, M05.259, M05.261, M05.262, M05.269, M05.271, M05.272, M05.27…		3	0		0
TIA	1	430, 431, 433.01, 433.11, 433.21, 433.31, 433.81, 433.91, 434.00, 434.01, 434.10, 434.11, 434.90, 434.91, 435.0, 435.1, 435.3, 435.8, 435.9, 436, 997.02		G45.0, G45.1, G45.2, G45.8, G45.9, G46.0, G46.1, G46.2, G46.3, G46.4, G46.5, G46.6, G46.7, G46.8, G97.31, G97.32, I60.00, I60.01, I60.02, I60.10, I60.11, I60.12, I60.20, I60.21, I60.22, I60.30, I60.31, I60.32, I60.4, I60.50, I60.51, I60.52, I60.6, I60.7, I60.8, I60.9, I61.0, I61.1, I61.2, I61.3, I61.4, I61.5, I61.6, I61.8, I61.9, I63.00, I63.011, I63.012, I63.013, I63.019, I63.02, I63.031, I63.03…		3	2	800 <= DX Code <= 804.99, 850 <= DX Code <= 854.19 in any DX position OR DX V57xx as the principal DX Code	2	S01.90XA, S02.0XXA, S02.0XXB, S02.101A, S02.101B, S02.102A, S02.102B, S02.109A, S02.109B, S02.10XA, S02.10XB, S02.110A, S02.110B, S02.111A, S02.111B, S02.112A, S02.112B, S02.113A, S02.113B, S02.118A, S02.118B, S02.119A, S02.119B, S02.11GA, S02.11GB, S02.11HA, S02.11HB, S02.121A, S02.121B, S02.121D, S02.121G, S02.121K, S02.121S, S02.122A, S02.122B, S02.122D, S02.122G, S02.122K, S02.122S, S02.129A,…	S06.828A, S06.829A, S06.890A, S06.891A, S06.892A, S06.893A, S06.894A, S06.895A, S06.896A, S06.897A, S06.898A, S06.899A, S06.9X0A, S06.9X1A, S06.9X2A, S06.9X3A, S06.9X4A, S06.9X5A, S06.9X6A, S06.9X7A, S06.9X8A, S06.9X9A, Z51.89
Anxiety Disorders	2	293.84, 300.00, 300.01, 300.02, 300.09, 300.10, 300.20, 300.21, 300.22, 300.23, 300.29, 300.3, 300.5, 300.89, 300.9, 308.0, 308.1, 308.2, 308.3, 308.4, 308.9, 309.81, 313.0, 313.1, 313.21, 313.22, 313.3, 313.82, 313.83		F06.4, F40.00, F40.01, F40.02, F40.10, F40.11, F40.210, F40.218, F40.220, F40.228, F40.230, F40.231, F40.232, F40.233, F40.240, F40.241, F40.242, F40.243, F40.248, F40.290, F40.291, F40.298, F40.8, F40.9, F41.0, F41.1, F41.3, F41.8, F41.9, F42, F42.2, F42.3, F42.4, F42.8, F42.9, F43.0, F43.10, F43.11, F43.12, F44.9, F45.8, F48.8, F48.9, F93.8, F99, R45.2, R45.5, R45.6, R45.7		1	0		0
Depressive Disorders	2	296.20, 296.21, 296.22, 296.23, 296.24, 296.25, 296.26, 296.30, 296.31, 296.32, 296.33, 296.34, 296.35, 296.36, 300.4, 311		F32.0, F32.1, F32.2, F32.3, F32.4, F32.5, F32.89, F32.9, F32.A, F33.0, F33.1, F33.2, F33.3, F33.40, F33.41, F33.42, F33.8, F33.9, F34.1		1	0		0
Epilepsy	2	345, 345.0, 345.00, 345.01, 345.1, 345.10, 345.11, 345.2, 345.3, 345.4, 345.40, 345.41, 345.5, 345.50, 345.51, 345.6, 345.60, 345.61, 345.7, 345.70, 345.71, 345.8, 345.80, 345.81, 345.9, 345.90, 345.91		G40.001, G40.009, G40.011, G40.019, G40.101, G40.109, G40.111, G40.119, G40.201, G40.209, G40.211, G40.219, G40.301, G40.309, G40.311, G40.319, G40.401, G40.409, G40.411, G40.419, G40.42, G40.501, G40.509, G40.801, G40.802, G40.803, G40.804, G40.811, G40.812, G40.813, G40.814, G40.821, G40.822, G40.823, G40.824, G40.833, G40.834, G40.89, G40.901, G40.909, G40.911, G40.919, G40.A01, G40.A09, G40.A…		1	0		0
Leukemias and Lymphomas	2	200.0, 200.00, 200.01, 200.02, 200.03, 200.04, 200.05, 200.06, 200.07, 200.08, 200.1, 200.10, 200.11, 200.12, 200.13, 200.14, 200.15, 200.16, 200.17, 200.18, 200.2, 200.20, 200.21, 200.22, 200.23, 200.24, 200.25, 200.26, 200.27, 200.28, 200.3, 200.30, 200.31, 200.32, 200.33, 200.34, 200.35, 200.36, 200.37, 200.38, 200.4, 200.40, 200.41, 200.42, 200.43, 200.44, 200.45, 200.46, 200.47, 200.48, 200.…		C81.00, C81.01, C81.02, C81.03, C81.04, C81.05, C81.06, C81.07, C81.08, C81.09, C81.10, C81.11, C81.12, C81.13, C81.14, C81.15, C81.16, C81.17, C81.18, C81.19, C81.20, C81.21, C81.22, C81.23, C81.24, C81.25, C81.26, C81.27, C81.28, C81.29, C81.30, C81.31, C81.32, C81.33, C81.34, C81.35, C81.36, C81.37, C81.38, C81.39, C81.40, C81.41, C81.42, C81.43, C81.44, C81.45, C81.46, C81.47, C81.48, C81.49,…		1	0		0
Obesity	2	278.0, 278.00, 278.01, 278.03, V85.3, V85.30, V85.31, V85.32, V85.33, V85.34, V85.35, V85.36, V85.37, V85.38, V85.39, V85.4, V85.41, V85.42, V85.43, V85.44, V85.45		E66.01, E66.09, E66.1, E66.2, E66.8, E66.9, Z68.30, Z68.31, Z68.32, Z68.33, Z68.34, Z68.35, Z68.36, Z68.37, Z68.38, Z68.39, Z68.41, Z68.42, Z68.43, Z68.44, Z68.45		1	0		0
PVD	2	440.0, 440.1, 440.2, 440.20, 440.21, 440.22, 440.23, 440.29, 440.4, 443.8, 443.81, 443.82, 443.89, 443.9		E08.51, E08.52, E09.51, E09.52, E10.51, E10.52, E11.51, E11.52, E13.51, E13.52, I70.0, I70.1, I70.201, I70.202, I70.203, I70.208, I70.209, I70.211, I70.212, I70.213, I70.218, I70.219, I70.221, I70.222, I70.223, I70.228, I70.229, I70.231, I70.232, I70.233, I70.234, I70.235, I70.238, I70.239, I70.241, I70.242, I70.243, I70.244, I70.245, I70.248, I70.249, I70.25, I70.291, I70.292, I70.293, I70.298, …		1	0		0
Chronic Ulcers	2	707.00, 707.01, 707.02, 707.03, 707.04, 707.05, 707.06, 707.07, 707.09, 707.10, 707.11, 707.12, 707.13, 707.14, 707.15, 707.19, 707.20, 707.22, 707.23, 707.24, 707.25, 707.8, 707.9		I70.231, I70.232, I70.233, I70.234, I70.235, I70.238, I70.239, I70.241, I70.242, I70.243, I70.244, I70.245, I70.248, I70.249, I70.25, I70.331, I70.332, I70.333, I70.334, I70.335, I70.338, I70.339, I70.341, I70.342, I70.343, I70.344, I70.345, I70.348, I70.349, I70.35, I70.431, I70.432, I70.433, I70.434, I70.435, I70.438, I70.439, I70.441, I70.442, I70.443, I70.444, I70.445, I70.448, I70.449, I70.4…		1	1	707.20, 707.22, 707.23, 707.24, 707.25, 707.8, and 707.9, 707.00, 707.01, 707.02, 707.03, 707.04, 707.05, 707.06, 707.07, 707.09	0
Blindness	2	369, 369.0, 369.00, 369.01, 369.02, 369.03, 369.04, 369.05, 369.06, 369.07, 369.08, 369.1, 369.10, 369.11, 369.12, 369.13, 369.14, 369.15, 369.16, 369.17, 369.18, 369.2, 369.20, 369.21, 369.22, 369.23, 369.24, 369.25, 369.3, 369.4		H54.0, H54.0X33, H54.0X34, H54.0X35, H54.0X43, H54.0X44, H54.0X45, H54.0X53, H54.0X54, H54.0X55, H54.10, H54.11, H54.1131, H54.1132, H54.1141, H54.1142, H54.1151, H54.1152, H54.12, H54.1213, H54.1214, H54.1215, H54.1223, H54.1224, H54.1225, H54.2, H54.2X11, H54.2X12, H54.2X21, H54.2X22, H54.3, H54.8		1	0		0
Deafness	2	389, 389.1, 389.10, 389.11, 389.12, 389.13, 389.14, 389.15, 389.16, 389.17, 389.18, 389.2, 389.20, 389.21, 389.22, 389.7, 389.8, 389.9		H90.3, H90.41, H90.42, H90.5, H90.6, H90.71, H90.72, H90.8, H90.A21, H90.A22, H90.A31, H90.A32, H91.01, H91.02, H91.03, H91.09, H91.3, H91.8X1, H91.8X2, H91.8X3, H91.8X9, H91.90, H91.91, H91.92, H91.93		1	0		0
Insomnia	2	046.72,327.00,327.01,327.02,327.09,780.51,780.52		A81.83,F51.01,F51.02.F51.03,F51.04,F51.05,F51.09,G47.00,G47.01,G47.09		1	0		0
Overweight	2	278.02		E663		4	0		0
Diabetes(type1)	2	250.01,250.03,250.61,250.63,250.71,250.73,250.81,250.83,250.91,250.93		E1010, E1011, E1021, E1022, E1029, E10311, E10319, E10321, E103211, E103212, E103213, E103219, E10329, E103291, E103292, E103293, E103299, E10331, E103311, E103312, E103313, E103319, E10339, E103391, E103392, E103393, E103399, E10341, E103411, E103412, E103413, E103419, E10349, E103491, E103492, E103493, E103499, E10351, E103511, E103512, E103513, E103519, E10352, E103521, E103522, E103523, E1035…		4	0		0
Diabetes(Type2)	2	250.00,250.02,250.10,250.12,250.20,250.22,250.30250.32250.40,250.42,250.50,150.52,250.60,250.62,250.70,250,72,250.80,250.82,250.90,250.92		E1100, E1101, E1110, E1111, E1121, E1122, E1129, E11311, E11319, E11321, E113211, E113212, E113213, E113219, E11329, E113291, E113292, E113293, E113299, E11331, E113311, E113312, E113313, E113319, E11339, E113391, E113392, E113393, E113399, E11341, E113411, E113412, E113413, E113419, E11349, E113491, E113492, E113493, E113499, E11351, E113511, E113512, E113513, E113519, E113521, E113522, E113523,…		4	0		0
Hypermetropia	2	367		H5200, H5201, H5202, H5203		4	0		0
Obstructive sleep apnea	2	327.23		G4733		1	0		0
Graves disease	2	242.00,242.01		E05.90,E05.91		4	0		0
Hashimoto's thyroiditis	2	245.2		E06.3		4	0		0
Non-AD dementia	3	331.11, 331.19, 331.2, 331.7, 290.0, 290.10, 290.11, 290.12, 290.13, 290.20, 290.21, 290.3, 290.40, 290.41, 290.42, 290.43, 294.0, 294.10, 294.11, 294.20, 294.21, 294.8, 797		F01.50, F01.51, F02.80, F02.81, F03.90, F03.91, F04, F05, F06.1, F06.8, G13.8, G31.01, G31.09, G31.1, G31.2, G94, R41.81, R54		4	0		0
Vascular dementia	3	290.40,290.41,290.42,290.43		F01.50, F01.51, F01.511, F01.518, F01.52, F01.53, F01.54, F01.A0, F01.A11, F01.A18, F01.A2, F01.A3, F01.A4, F01.B0, F01.B11, F01.B18, F01.B2, F01.B3, F01.B4, F01.C0, F01.C11, F01.C18, F01.C2, F01.C3, F01.C4		4	0		0
Frontotemporal dementia	3	331.1,331.19		G31.01, G31.09		4	0		0
Irritability	2	799.22		R45.4		1	0		0
Cognitive decline	2	331.83		G31.84		1	0		0
Disruptive behaviors	2	313.9, 301.9		F98.9, F69		1	0		0
Mood changes	2	296.9, 296.99, 296.99		F39, F34.8, F34.9		1	0		0
Sleep disturbance	2	780.50, 327.8, 327.23, 327.20 , 780.51, 780.53, 780.57, 327.29, 327.21, 327.20, 780.51,780.53, 780.57		G47.9, G47.8, G47.33, G47.30, G47.39, G47.31, G47.3		1	0		0
Weight gain	2	783.1, 646.10, 278.02,278.00, 278.01,V85.21, V85.22, V85.23, V85.24, V85.25, V85.26, V85.27, V85.28, V85.29, V85.30, V85.31, V85.32, V85.33, V85.34, V85.35, V85.36, V85.37, V85.38, V85.39, V85.40, V85.41, V85.42, V85.43, V85.44, V85.45		R63.5, O26.00, E66, E66.3, E66.9, E66.01, E66.8, E66.81, E66.811, E66.812, E66.813, E66.89, E66.0, Z68.25, Z68.26, Z68.27, Z68.28, Z68.29, Z68.30, Z68.31, Z68.32, Z68.33, Z68.34, Z68.35, Z68.37, Z68.38, Z68.39, Z68.40, Z68.41, Z68.42, Z68.43, Z68.44, Z68.45		1	0		0
Joint pain	2	719.40		M25.50		1	0		0
Constipation	2	564, 564.09, 564.1, 787.99		K59.00, K59.09, K59.04, K58.1, R19.4		1	0		0
Acute Myocardial Infarction	1	410.01, 410.11, 410.21, 410.31, 410.41, 410.51, 410.61, 410.71, 410.81, 410.91		I21.01, I21.02, I21.09, I21.11, I21.19, I21.21, I21.29, I21.3, I21.4, I21.9, I21.A1, I21.A9, I22.0, I22.1, I22.2, I22.8, I22.9		0	0		0
Anemia	1	280.0, 280.1, 280.8, 280.9, 281.0, 281.1, 281.2, 281.3, 281.4, 281.8, 281.9, 282.0, 282.1, 282.2, 282.3, 282.40, 282.41, 282.42, 282.43, 282.44, 282.45, 282.46, 282.47, 282.49, 282.5, 282.60, 282.61, 282.62, 282.63, 282.64, 282.68, 282.69, 282.7, 282.8, 282.9, 283.0, 283.10, 283.11, 283.19, 283.2, 283.9, 284.01, 284.09, 284.11, 284.12, 284.19, 284.2, 284.81, 284.89, 284.9, 285.0, 285.1, 285.21, 2…		D50.0, D50.1, D50.8, D50.9, D51.0, D51.1, D51.2, D51.3, D51.8, D51.9, D52.0, D52.1, D52.8, D52.9, D53.0, D53.1, D53.2, D53.8, D53.9, D55.0, D55.1, D55.2, D55.3, D55.8, D55.9, D56.0, D56.1, D56.2, D56.3, D56.4, D56.5, D56.8, D56.9, D57.00, D57.01, D57.02, D57.03, D57.09, D57.1, D57.20, D57.211, D57.212, D57.213, D57.218, D57.219, D57.3, D57.40, D57.411, D57.412, D57.413, D57.418, D57.419, D57.42, …		4	0		0
Atrial Fibrillation	1	427.31		I48.0, I48.1, I48.11, I48.19, I48.2, I48.20, I48.21, I48.91		4
Benign Prostatic Hyperplasia	1	600.00, 600.01, 600.10, 600.11, 600.20, 600.21, 600.3, 600.90, 600.91		N40.0, N40.1, N40.2, N40.3, N42.83		1	1	222.2	1	D29.1
Cataract	1	366.01, 366.02, 366.03, 366.04, 366.09, 366.10, 366.12, 366.13, 366.14, 366.15, 366.16, 366.17, 366.18, 366.19, 366.20, 366.21, 366.22, 366.23, 366.30, 366.45, 366.46, 366.50, 366.51, 366.52, 366.53, 366.8, 366.9, 379.26, 379.31, 379.39, 743.30, 743.31, 743.32, 743.33, V43.1		H25.011, H25.012, H25.013, H25.019, H25.031, H25.032, H25.033, H25.039, H25.041, H25.042, H25.043, H25.049, H25.091, H25.092, H25.093, H25.099, H25.10, H25.11, H25.12, H25.13, H25.20, H25.21, H25.22, H25.23, H25.811, H25.812, H25.813, H25.819, H25.89, H25.9, H26.011, H26.012, H26.013, H26.019, H26.031, H26.032, H26.033, H26.039, H26.041, H26.042, H26.043, H26.049, H26.051, H26.052, H26.053, H26.0…		3	0		0
Chronic Kidney Disease	2	016.00, 016.01, 016.02, 016.03, 016.04, 016.05, 016.06, 095.4, 189.0, 189.9, 223.0, 236.91, 249.40, 249.41, 250.40, 250.41, 250.42, 250.43, 271.4, 274.10, 283.11, 403.01, 403.11, 403.91, 404.02, 404.03, 404.12, 404.13, 404.92, 404.93, 440.1, 442.1, 572.4, 580.0, 580.4, 580.81, 580.89, 580.9, 581.0, 581.1, 581.2, 581.3, 581.81, 581.89, 581.9, 582.0, 582.1, 582.2, 582.4, 582.81, 582.89, 582.9, 583.…		A18.11, A52.75, B52.0, C64.1, C64.2, C64.9, C68.9, D30.00, D30.01, D30.02, D41.00, D41.01, D41.02, D41.10, D41.11, D41.12, D41.20, D41.21, D41.22, D59.3, E08.21, E08.22, E08.29, E08.65, E09.21, E09.22, E09.29, E10.21, E10.22, E10.29, E10.65, E11.21, E11.22, E11.29, E11.65, E13.21, E13.22, E13.29, E74.8, I12.0, I12.9, I13.0, I13.10, I13.11, I13.2, I70.1, I72.2, K76.7, M10.30, M10.311, M10.312, M10…		5	0		0
Glaucoma	1	362.85, 365.00, 365.01, 365.02, 365.03, 365.04, 365.10, 365.11, 365.12, 365.13, 365.15, 365.20, 365.21, 365.22, 365.23, 365.24, 365.31, 365.32, 365.41, 365.42, 365.43, 365.51, 365.52, 365.59, 365.60, 365.61, 365.62, 365.63, 365.64, 365.65, 365.81, 365.82, 365.83, 365.89, 365.9, 377.14		H40.001, H40.002, H40.003, H40.009, H40.011, H40.012, H40.013, H40.019, H40.031, H40.032, H40.033, H40.039, H40.041, H40.042, H40.043, H40.049, H40.051, H40.052, H40.053, H40.059, H40.10X0, H40.10X1, H40.10X2, H40.10X3, H40.10X4, H40.1110, H40.1111, H40.1112, H40.1113, H40.1114, H40.1120, H40.1121, H40.1122, H40.1123, H40.1124, H40.1130, H40.1131, H40.1132, H40.1133, H40.1134, H40.1190, H40.1191,…		3	0		0
Heart Failure	2	398.91, 402.01, 402.11, 402.91, 404.01, 404.03, 404.11, 404.13, 404.91, 404.93, 428.0, 428.1, 428.20, 428.21, 428.22, 428.23, 428.30, 428.31, 428.32, 428.33, 428.40, 428.41, 428.42, 428.43, 428.9		I09.81, I11.0, I13.0, I13.2, I50.1, I50.20, I50.21, I50.22, I50.23, I50.30, I50.31, I50.32, I50.33, I50.40, I50.41, I50.42, I50.43, I50.810, I50.811, I50.812, I50.813, I50.814, I50.82, I50.83, I50.84, I50.89, I50.9		4	0		0
Hyperlipidemia	1	272.0, 272.1, 272.2, 272.3, 272.4		E78.0, E78.00, E78.01, E78.1, E78.2, E78.3, E78.4, E78.41, E78.49, E78.5		4	0		0
Osteoporosis	1	733.00, 733.01, 733.02, 733.03, 733.09		M81.0, M81.6, M81.8		2	0		0
ADHD	2	312.00, 312.01, 312.02, 312.03, 312.10, 312.11, 312.12, 312.13, 312.20, 312.21, 312.22, 312.23, 312.30, 312.31, 312.32, 312.33, 312.34, 312.35, 312.39, 312.4, 312.81, 312.82, 312.89, 312.9, 314.00, 314.01, 314.1, 314.2, 314.8, 314.9		F63.0, F63.1, F63.2, F63.3, F63.81, F63.89, F63.9, F90.0, F90.1, F90.2, F90.8, F90.9, F91.0, F91.1, F91.2, F91.3, F91.8, F91.9		1	0		0
Bipolar Disorder	2	296.00, 296.01, 296.02, 296.03, 296.04, 296.05, 296.06, 296.10, 296.11, 296.12, 296.13, 296.14, 296.15, 296.16, 296.40, 296.41, 296.42, 296.43, 296.44, 296.45, 296.46, 296.50, 296.51, 296.52, 296.53, 296.54, 296.55, 296.56, 296.60, 296.61, 296.62, 296.63, 296.64, 296.65, 296.66, 296.7, 296.80, 296.81, 296.82, 296.89, 296.90, 296.99		F30.10, F30.11, F30.12, F30.13, F30.2, F30.3, F30.4, F30.8, F30.9, F31.0, F31.10, F31.11, F31.12, F31.13, F31.2, F31.30, F31.31, F31.32, F31.4, F31.5, F31.60, F31.61, F31.62, F31.63, F31.64, F31.70, F31.71, F31.72, F31.73, F31.74, F31.75, F31.76, F31.77, F31.78, F31.81, F31.89, F31.9, F33.8, F34.81, F34.89, F34.9, F39		1	0		0
Cerebral Palsy	2	333.71, 343, 343.0, 343.1, 343.2, 343.3, 343.4, 343.8, 343.9		G80.0, G80.1, G80.2, G80.3, G80.4, G80.8, G80.9		1	0		0
Liver Disease	2	570, 571, 571.0, 571.1, 571.2, 571.3, 571.5, 571.6, 571.8, 571.9, 572, 572.0, 572.1, 572.2, 572.3, 572.4, 572.8, 573, 573.0, 573.4, 573.5, 573.8, 573.9, 576.1, 789.1, V42.7	42.91, 44.91, 54.91, 96.06	K70.0, K70.10, K70.11, K70.2, K70.30, K70.31, K70.40, K70.41, K70.9, K71.0, K71.11, K71.7, K71.8, K71.9, K72.00, K72.01, K72.10, K72.11, K72.90, K72.91, K74.0, K74.00, K74.01, K74.02, K74.1, K74.2, K74.3, K74.4, K74.5, K74.60, K74.69, K75.0, K75.1, K75.81, K75.89, K75.9, K76.0, K76.1, K76.2, K76.3, K76.5, K76.6, K76.7, K76.81, K76.82, K76.89, K76.9, K77, K80.30, K80.31, K80.32, K80.33, K80.34, K8…	06L20ZZ, 06L23ZZ, 06L24ZZ, 06L30ZZ, 06L33ZZ, 06L34ZZ, 0DL57DZ, 0DL58DZ, 0D9S30Z, 0D9S3ZZ, 0D9S40Z, 0D9S4ZZ, 0D9T30Z, 0D9T3ZZ, 0D9T40Z, 0D9T4ZZ, 0D9V30Z, 0D9V3ZZ, 0D9V40Z, 0D9V4ZZ, 0D9W30Z, 0D9W3ZZ, 0D9W40Z, 0D9W4ZZ, 0W9F30Z, 0W9F3ZZ, 0W9F40Z, 0W9F4ZZ, 0W9G30Z, 0W9G3ZZ, 0W9G40Z, 0W9G4ZZ, 0W9J30Z, 0W9J3ZZ	1	0		0
Migraine and Chronic Headache	2	339, 339.0, 339.00, 339.01, 339.02, 339.03, 339.04, 339.05, 339.09, 339.1, 339.10, 339.11, 339.12, 339.2, 339.20, 339.21, 339.22, 339.3, 339.4, 339.41, 339.42, 339.43, 339.44, 339.8, 339.81, 339.82, 339.83, 339.84, 339.85, 339.89, 346, 346.0, 346.00, 346.01, 346.02, 346.03, 346.1, 346.10, 346.11, 346.12, 346.13, 346.2, 346.20, 346.21, 346.22, 346.23, 346.3, 346.30, 346.31, 346.32, 346.33, 346.4, …		G43.001, G43.009, G43.011, G43.019, G43.101, G43.109, G43.111, G43.119, G43.401, G43.409, G43.411, G43.419, G43.501, G43.509, G43.511, G43.519, G43.601, G43.609, G43.611, G43.619, G43.701, G43.709, G43.711, G43.719, G43.A0, G43.B0, G43.C0, G43.D0, G43.A1, G43.B1, G43.C1, G43.D1, G43.801, G43.809, G43.811, G43.819, G43.821, G43.829, G43.831, G43.839, G43.901, G43.909, G43.911, G43.919, G44.001, G4…		1	0		0
Mobility Impairments	2	334.1, 342.00, 342.01, 342.02, 342.10, 342.11, 342.12, 342.80, 342.81, 342.82, 342.90, 342.91, 342.92, 344, 344.0, 344.00, 344.01, 344.02, 344.03, 344.04, 344.09, 344.1, 344.2, 344.3, 344.30, 344.31, 344.32, 344.4, 344.40, 344.41, 344.42, 344.5, 344.6, 344.60, 344.61, 344.8, 344.81, 344.89, 344.9, 438.20, 438.21, 438.22, 438.30, 438.31, 438.32, 438.40, 438.41, 438.42, 438.50, 438.51, 438.52, 438.…		G04.1, G11.4, G81.00, G81.01, G81.02, G81.03, G81.04, G81.10, G81.11, G81.12, G81.13, G81.14, G81.90, G81.91, G81.92, G81.93, G81.94, G82.20, G82.21, G82.22, G82.50, G82.51, G82.52, G82.53, G82.54, G83.0, G83.10, G83.11, G83.12, G83.13, G83.14, G83.20, G83.21, G83.22, G83.23, G83.24, G83.30, G83.31, G83.32, G83.33, G83.34, G83.4, G83.5, G83.81, G83.82, G83.83, G83.84, G83.89, G83.9, I69.031, I69.…		1	0		0
Personality Disorders	2	301.0, 301.10, 301.11, 301.12, 301.13, 301.20, 301.21, 301.22, 301.3, 301.4, 301.50, 301.51, 301.59, 301.6, 301.7, 301.81, 301.82, 301.83, 301.84, 301.89, 301.9		F21, F34.0, F34.1, F60.0, F60.1, F60.2, F60.3, F60.4, F60.5, F60.6, F60.7, F60.81, F60.89, F60.9, F68.10, F68.11, F68.12, F68.13, F69		1	0		0
PTSD	2	309.81		F43.10, F43.11, F43.12		1	0		0
Schizophrenia	2	295.00, 295.01, 295.02, 295.03, 295.04, 295.05, 295.10, 295.11, 295.12, 295.13, 295.14, 295.15, 295.20, 295.21, 295.22, 295.23, 295.24, 295.25, 295.30, 295.31, 295.32, 295.33, 295.34, 295.35, 295.40, 295.41, 295.42, 295.43, 295.44, 295.45, 295.50, 295.51, 295.52, 295.53, 295.54, 295.55, 295.60, 295.61, 295.62, 295.63, 295.64, 295.65, 295.70, 295.71, 295.72, 295.73, 295.74, 295.75, 295.80, 295.81,…		F20.0, F20.1, F20.2, F20.3, F20.5, F20.81, F20.89, F20.9, F25.0, F25.1, F25.8, F25.9		1	0		0
Schizophrenia Other	2	293.81, 293.82, 295.00, 295.01, 295.02, 295.03, 295.04, 295.05, 295.10, 295.11, 295.12, 295.13, 295.14, 295.15, 295.20, 295.21, 295.22, 295.23, 295.24, 295.25, 295.30, 295.31, 295.32, 295.33, 295.34, 295.35, 295.40, 295.41, 295.42, 295.43, 295.44, 295.45, 295.50, 295.51, 295.52, 295.53, 295.54, 295.55, 295.60, 295.61, 295.62, 295.63, 295.64, 295.65, 295.70, 295.71, 295.72, 295.73, 295.74, 295.75,…		F06.0, F06.2, F20.0, F20.1, F20.2, F20.3, F20.5, F20.81, F20.89, F20.9, F21, F22, F23, F24, F25.0, F25.1, F25.8, F25.9, F28, F29, F32.3, F33.3, F44.89		1	0		0
Spina Bifida	2	740.0, 740.1, 740.2, 741, 741.0, 741.00, 741.01, 741.02, 741.03, 741.9, 741.90, 741.91, 741.92, 741.93, 742.0, 742.1, 742.2, 742.3, 742.4, 742.5, 742.51, 742.53, 742.59, 742.8, 742.9		G90.1, Q00.0, Q00.1, Q00.2, Q01.0, Q01.1, Q01.2, Q01.8, Q01.9, Q02, Q03.0, Q03.1, Q03.8, Q03.9, Q04.0, Q04.1, Q04.2, Q04.3, Q04.4, Q04.5, Q04.6, Q04.8, Q04.9, Q05.0, Q05.1, Q05.2, Q05.3, Q05.4, Q05.5, Q05.6, Q05.7, Q05.8, Q05.9, Q06.0, Q06.1, Q06.2, Q06.3, Q06.4, Q06.8, Q06.9, Q07.00, Q07.01, Q07.02, Q07.03, Q07.8, Q07.9		1	0		0
Spinal Cord Injury	2	349.39, 806.00, 806.01, 806.02, 806.03, 806.04, 806.05, 806.06, 806.07, 806.08, 806.09, 806.10, 806.11, 806.12, 806.13, 806.14, 806.15, 806.16, 806.17, 806.18, 806.19, 806.20, 806.21, 806.22, 806.23, 806.24, 806.25, 806.26, 806.27, 806.28, 806.29, 806.30, 806.31, 806.32, 806.33, 806.34, 806.35, 806.36, 806.37, 806.38, 806.39, 806.4, 806.5, 806.60, 806.61, 806.62, 806.69, 806.70, 806.71, 806.72, 8…		G96.11, S12.000A, S12.001A, S12.100A, S12.101A, S12.200A, S12.201A, S12.300A, S12.301A, S12.400A, S12.401A, S12.500A, S12.501A, S12.600A, S12.601A, S12.9XXA, S12.000B, S12.001B, S12.100B, S12.101B, S12.200B, S12.201B, S12.300B, S12.301B, S12.400B, S12.401B, S12.500B, S12.501B, S12.600B, S12.601B, S14.0XXA, S14.0XXS, S14.101A, S14.102A, S14.103A, S14.104A, S14.105A, S14.106A, S14.107A, S14.108A, S…		1	0		0
Tobacco Use	2	305.1, 649.00, 649.01, 649.02, 649.03, 649.04, 989.84, 99406, 99407		F17.200, F17.201, F17.203, F17.208, F17.209, F17.210, F17.211, F17.213, F17.218, F17.219, F17.220, F17.221, F17.223, F17.228, F17.229, F17.290, F17.291, F17.293, F17.298, F17.299, O99.330, O99.331, O99.332, O99.333, O99.334, O99.335, T65.211A, T65.212A, T65.213A, T65.214A, T65.221A, T65.222A, T65.223A, T65.224A, T65.291A, T65.292A, T65.293A, T65.294A, Z72.0, 99406, 99407, G9276, G9458		1	0		0
Traumatic Brain Injury	2	310, 310.0, 310.1, 310.2, 310.8, 310.81, 310.89, 907, 907.0, 907.1		F07.0, F07.81, F07.89, F48.2, S04.011S, S04.012S, S04.019S, S04.02XS, S04.031S, S04.032S, S04.039S, S04.041S, S04.042S, S04.049S, S04.10XS, S04.11XS, S04.12XS, S04.20XS, S04.21XS, S04.22XS, S04.30XS, S04.31XS, S04.32XS, S04.40XS, S04.41XS, S04.42XS, S04.50XS, S04.51XS, S04.52XS, S04.60XS, S04.61XS, S04.62XS, S04.70XS, S04.71XS, S04.72XS, S04.811S, S04.812S, S04.819S, S04.891S, S04.892S, S04.899S,…		1	0		0
Astigmatism	2	367.20,367.21,367.22		H52201,H52202,H52203,H52209,H52211,H52212,H52213,H52219,H52221,H52222,H52223,H52229		4	0		0
Conductive hearing loss	2	389.00,389.01,389.02,389.03,389.04,389.05,389.06,389.08		H900,H9011,H902		1	0		0
Sensorineural hearing loss	2	389.1,389.15,389.16,389.18		H903,H9041,H905		1	0		0
Central sleep apnea	2	327.27		G4731		1	0		0
Myopia	2	360.21,367.1		H4420,H4421,H4422,H4423,H442A1,H442A2,H442A3,H442A9,H442B1,H442B2,H442B3,H442B9,H442C1,H442C2,H442C3,H442C9,H442D1,H442D2,H442D3,H442D9,H442E1,H442E2,H442E3,H442E9,H5210,H5211,H5212,H5213		4	0		0
Night sweats	2	780.8		R61		1	0		0
Hot flashes, flushes	2	782.62, 627.2		R23.2, N95.1		1	0		0
Urinary urgency	2	788.63, 599.9		R39.15, N39.9		1	0		0
Bloating	2	787.3		R14.0		1	0		0
Breast Cancer	1	174.0, 174.1, 174.2, 174.3, 174.4, 174.5, 174.6, 174.8, 174.9, 175.0, 175.9, 233.0, V10.3		C50.011, C50.012, C50.019, C50.021, C50.022, C50.029, C50.111, C50.112, C50.119, C50.121, C50.122, C50.129, C50.211, C50.212, C50.219, C50.221, C50.222, C50.229, C50.311, C50.312, C50.319, C50.321, C50.322, C50.329, C50.411, C50.412, C50.419, C50.421, C50.422, C50.429, C50.511, C50.512, C50.519, C50.521, C50.522, C50.529, C50.611, C50.612, C50.619, C50.621, C50.622, C50.629, C50.811, C50.812, C50…		3	0		0
Colorectal Cancer	1	153.0, 153.1, 153.2, 153.3, 153.4, 153.5, 153.6, 153.7, 153.8, 153.9, 154.0, 154.1, 230.3, 230.4, V10.05, V10.06		C18.0, C18.1, C18.2, C18.3, C18.4, C18.5, C18.6, C18.7, C18.8, C18.9, C19, C20, D01.0, D01.1, D01.2, Z85.038, Z85.040, Z85.048		3	0		0
Endometrial Cancer	1	182.0, 233.2, V10.42		C54.1, C54.2, C54.3, C54.8, C54.9, D07.0, Z85.42		3	0		0
Lung Cancer	1	162.2, 162.3, 162.4, 162.5, 162.8, 162.9, 231.2, V10.11		C34.00, C34.01, C34.02, C34.10, C34.11, C34.12, C34.2, C34.30, C34.31, C34.32, C34.80, C34.81, C34.82, C34.90, C34.91, C34.92, D02.20, D02.21, D02.22, Z85.110, Z85.118		3	0		0
Prostate Cancer	1	185, 233.4, V10.46		C61, D07.5, Z85.46		3	0		0
Flu	1	487, 487.1, 487.8		J09, J10, J10.0, J10.1, J10.8, J11, J11.0, J11.1, J11.8		4	0		0
Alcohol Use Disorders	2	291.0, 291.1, 291.2, 291.3, 291.4, 291.5, 291.8, 291.81, 291.82, 291.89, 291.9, 303.00, 303.01, 303.02, 303.90, 303.91, 303.92, 305.00, 305.01, 305.02, 357.5, 425.5, 535.30, 535.31, 571.0, 571.1, 571.2, 571.3, 760.71, 980.0, V65.42, V79.1, E860.0	94.6, 94.61, 94.62, 94.63, 94.67, 94.68, 94.69	F10.10, F10.120, F10.121, F10.129, F10.130, F10.131, F10.132, F10.139, F10.14, F10.150, F10.151, F10.159, F10.180, F10.181, F10.182, F10.188, F10.19, F10.20, F10.220, F10.221, F10.229, F10.230, F10.231, F10.232, F10.239, F10.24, F10.250, F10.251, F10.259, F10.26, F10.27, F10.280, F10.281, F10.282, F10.288, F10.29, F10.920, F10.921, F10.929, F10.930, F10.931, F10.932, F10.939, F10.94, F10.950, F10…	HZ2ZZZZ, HZ30ZZZ, HZ31ZZZ, HZ32ZZZ, HZ33ZZZ, HZ34ZZZ, HZ35ZZZ, HZ36ZZZ, HZ37ZZZ, HZ38ZZZ, HZ39ZZZ, HZ3BZZZ, HZ40ZZZ, HZ93ZZZ, HZ96ZZZ	1	0		0
Cystic Fibrosis	2	243, 255.2, 269.2, 270.1, 270.2, 270.3, 270.4, 270.6, 270.7, 271.1, 277.0, 277.00, 277.01, 277.02, 277.03, 277.09, 277.6, 277.81, 277.85		D81.810, D84.1, E00.0, E00.1, E00.2, E00.9, E03.0, E03.1, E25.0, E25.8, E25.9, E56.9, E70.0, E70.1, E70.20, E70.21, E70.29, E70.30, E70.310, E70.311, E70.318, E70.319, E70.320, E70.321, E70.328, E70.329, E70.330, E70.331, E70.338, E70.339, E70.39, E70.5, E70.8, E70.81, E70.89, E70.9, E71.0, E71.110, E71.111, E71.118, E71.19, E71.2, E71.310, E71.311, E71.312, E71.313, E71.314, E71.318, E71.32, E71…		1	0		0
Drug Use Disorders	2	292.0, 292.11, 292.12, 292.2, 292.81, 292.82, 292.83, 292.84, 292.85, 292.89, 292.9, 304.00, 304.01, 304.02, 304.10, 304.11, 304.12, 304.2, 304.20, 304.21, 304.22, 304.3, 304.30, 304.31, 304.32, 304.4, 304.40, 304.41, 304.92, 305.2, 305.20, 305.21, 305.22, 305.3, 305.30, 305.31, 305.32, 305.4, 305.40, 305.41, 305.42, 305.5, 305.50, 305.51, 305.52, 305.6, 305.60, 305.61, 305.62, 305.7, 305.70, 305…	94.6, 94.64, 94.65, 94.66, 94.67, 94.68, 94.69	F11.10, F11.120, F11.121, F11.122, F11.129, F11.13, F11.14, F11.150, F11.151, F11.159, F11.181, F11.182, F11.188, F11.19, F11.20, F11.220, F11.221, F11.222, F11.229, F11.23, F11.24, F11.250, F11.251, F11.259, F11.281, F11.282, F11.288, F11.29, F11.90, F11.920, F11.921, F11.922, F11.929, F11.93, F11.94, F11.950, F11.951, F11.959, F11.981, F11.982, F11.988, F11.99, F12.10, F12.120, F12.121, F12.122…	HZ2ZZZZ, HZ30ZZZ, HZ31ZZZ, HZ32ZZZ, HZ33ZZZ, HZ34ZZZ, HZ35ZZZ, HZ36ZZZ, HZ37ZZZ, HZ38ZZZ, HZ39ZZZ, HZ3BZZZ, HZ40ZZZ, HZ93ZZZ, HZ96ZZZ	1	0		0
Fibromyalgia and Chronic Pain	2	338.2, 338.21, 338.22, 338.28, 338.29, 338.3, 338.4, 780.7, 780.71, 729.1, 729.2		G89.21, G89.22, G89.28, G89.29, G89.3, G89.4, M54.10, M54.11, M54.12, M54.13, M54.14, M54.15, M54.16, M54.17, M54.18, M60.80, M60.811, M60.812, M60.819, M60.821, M60.822, M60.829, M60.831, M60.832, M60.839, M60.841, M60.842, M60.849, M60.851, M60.852, M60.859, M60.861, M60.862, M60.869, M60.871, M60.872, M60.879, M60.88, M60.89, M60.9, M79.1, M79.10, M79.11, M79.12, M79.18, M79.2, M79.7, R53.82		1	0		0
HIV/AIDS	2	042, 042.0, 042.1, 042.2, 042.9, 043, 043.1, 043.2, 043.3, 043.9, 044, 044.0, 044.9, 079.53, 795.71, V08, 488, 489, 490, 969, 970, 974, 975, 976, 977		B20, B97.35, R75, Z21, 969, 970, 974, 975, 976, 977		1	1	795.71	1	R75
MS and Transverse Myelitis	2	340, 341, 341.0, 341.2, 341.20, 341.21, 341.22, 341.8, 341.9		G35, G36.0, G36.1, G36.8, G36.9, G37.1, G37.2, G37.3, G37.4, G37.8, G37.9		1	0		0
Muscular Dystrophy	2	359, 359.0, 359.1		G71.0, G71.00, G71.01, G71.02, G71.031, G71.032, G71.033, G71.0340, G71.0341, G71.0342, G71.0349, G71.035, G71.038, G71.039, G71.09, G71.11, G71.2, G71.20, G71.21, G71.220, G71.228, G71.29		1	0		0
Opioid Use Disorder (OUD) #1	2	304.0, 304.00, 304.01, 304.02, 304.7, 304.70, 304.71, 304.72, 305.5, 305.50, 305.51, 305.52, 760.72, 965.0, 965.00, 965.01, 965.02, 965.09, E85.00, E85.01, E85.02, E93.50, E93.51, 970.1, E93.52, E94.01, G2067, G2068, G2069, G2070, G2071, G2072, G2073, G2078, G2079, H0020, J0571, J0572, J0573, J0574, J0575, J0592, J1230, J2315, S0109, 00054017613, 00054017713, 00054018813, 00054018913, 00093537856…		F11.10, F11.120, F11.121, F11.122, F11.129, F11.13, F11.14, F11.150, F11.151, F11.159, F11.181, F11.182, F11.188, F11.19, F11.20, F11.220, F11.221, F11.222, F11.229, F11.23, F11.24, F11.250, F11.251, F11.259, F11.281, F11.282, F11.288, F11.29, F11.90, F11.920, F11.921, F11.922, F11.929, F11.93, F11.94, F11.950, F11.951, F11.959, F11.981, F11.982, F11.988, F11.99, T40.0X1A, T40.0X2A, T40.0X3A, T40…	HZ81ZZZ, HZ84ZZZ, HZ85ZZZ, HZ86ZZZ, HZ91ZZZ, HZ94ZZZ, HZ95ZZZ, HZ96ZZZ
Opioid Use Disorder (OUD) #2	2	304.0, 304.00, 304.01, 304.02, 304.7, 304.70, 304.71, 304.72, 305.5, 305.50, 305.51, 305.52, 760.72, 965.0, 965.00, 965.01, 965.02, 965.09, E85.00, E85.01, E85.02, E93.50, E93.51		F11.10, F11.120, F11.121, F11.122, F11.129, F11.13, F11.14, F11.150, F11.151, F11.159, F11.181, F11.182, F11.188, F11.19, F11.20, F11.220, F11.221, F11.222, F11.229, F11.23, F11.24, F11.250, F11.251, F11.259, F11.281, F11.282, F11.288, F11.29, F11.90, F11.920, F11.921, F11.922, F11.929, F11.93, F11.94, F11.950, F11.951, F11.959, F11.981, F11.982, F11.988, F11.99, T40.0X1A, T40.0X2A, T40.0X3A, T40…	HZ81ZZZ, HZ84ZZZ, HZ85ZZZ, HZ86ZZZ, HZ91ZZZ, HZ94ZZZ, HZ95ZZZ, HZ96ZZZ	1	0		0
Opioid Use Disorder (OUD) #3	2	304.00, 304.01, 304.02, 304.70, 304.71, 304.72, 305.50, 305.51, 305.52, 965.00, 965.01, 965.02, 965.09, 970.1, E85.00, E85.01, E85.02, E93.50, E93.51, E93.52, E94.01		F11.10, F11.120, F11.121, F11.122, F11.129, F11.13, F11.14, F11.150, F11.151, F11.159, F11.181, F11.182, F11.188, F11.19, F11.20, F11.220, F11.221, F11.222, F11.229, F11.23, F11.24, F11.250, F11.251, F11.259, F11.281, F11.282, F11.288, F11.29, F11.90, F11.920, F11.921, F11.922, F11.929, F11.93, F11.94, F11.950, F11.951, F11.959, F11.981, F11.982, F11.988, F11.99, T40.0X1A, T40.0X1D, T40.0X1S, T40…		0	0		0
Opioid Use Disorder (OUD) #4	2	G2067, G2068, G2069, G2070, G2071, G2072, G2073, G2078, G2079, H0020, J0571, J0572, J0573, J0574, J0575, J0592, J1230, J2315, S0109, 00054017613, 00054017713, 00054018813, 00054018913, 00093537856, 00093537956, 00093572056, 00093572156, 00228315303, 00228315403, 00228315473, 00228315503, 00228315567, 00228315573, 00228315603, 00378092393, 00378092493, 00378876616, 00378876693, 00378876716, 003788…		G2067, G2068, G2069, G2070, G2071, G2072, G2073, G2078, G2079, H0020, J0571, J0572, J0573, J0574, J0575, J0592, J1230, J2315, S0109, 00054017613, 00054017713, 00054018813, 00054018913, 00093537856, 00093537956, 00093572056, 00093572156, 00228315303, 00228315403, 00228315473, 00228315503, 00228315567, 00228315573, 00228315603, 00378092393, 00378092493, 00378876616, 00378876693, 00378876716, 003788…
Sickle Cell Disease	5	282.41, 282.42, 282.60, 282.61, 282.62, 282.63, 282.64, 282.68, 282.69		D57.00, D57.01, D57.02, D57.03, D57.09, D57.1, D57.20, D57.211, D57.212, D57.213, D57.218, D57.219, D57.40, D57.411, D57.412, D57.413, D57.418, D57.419, D57.42, D57.431, D57.432, D57.433, D57.438, D57.439, D57.44, D57.451, D57.452, D57.453, D57.458, D57.459, D57.80, D57.811, D57.812, D57.813, D57.818, D57.819_x000D_		6	0		0
Viral Hepatitis (General)	2	070.0, 070.1, 070.2, 070.20, 070.21, 070.22, 070.23, 070.3, 070.30, 070.31, 070.32, 070.33, 070.4, 070.41, 070.42, 070.43, 070.44, 070.49, 070.5, 070.51, 070.52, 070.53, 070.54, 070.59, 070.6, 070.7, 070.70, 070.71, 070.9, V02.6, V02.60, V02.61, V02.62, V02.69		B15.0, B15.9, B16.0, B16.1, B16.2, B16.9, B17.0, B17.10, B17.11, B17.2, B17.8, B17.9, B18.0, B18.1, B18.2, B18.8, B18.9, B19.0, B19.10, B19.11, B19.20, B19.21, B19.9, Z22.50, Z22.51, Z22.52, Z22.59		1	0		0
Hepatitis A	2	070.0, 070.1		B15.0, B15.9		1	0		0
Hepatitis B (acute or unspecified)	2	070.2, 070.20, 070.21, 070.3, 070.30, 070.31		B16.0, B16.1, B16.2, B16.9, B19.10, B19.11		1	0		0
Hepatitis B (chronic)	2	070.22, 070.23, 070.32, 070.33, V02.61		B18.0, B18.1, Z22.51		1	0		0
Hepatitis C (acute)	2	070.41, 070.51		B17.10, B17.11		1	0		0
Hepatitis C (chronic)	2	070.44, 070.54, V02.62		B18.2, Z22.52		1	0		0
Hepatitis C (unspecified)	2	070.7, 070.70, 070.71		B19.20, B19.21		1	0		0
Hepatitis D	2	070.21, 070.23, 070.31, 070.33, 070.42, 070.52		B16.0, B16.1, B17.0, B18.0		1	0		0
Hepatitis E	2	070.43, 070.53		B17.2		1	0		0
Menopause	2	256.31,627.0,627.1,627.2,627.3,627.4,627.8,627.9,256.39,759.83,259, 2459.1, 627.8, 627.9		E28.310,E28.319,N92.4,N95.0,N95.1,N95.2,N95.8,N95.9		1	0		0
Premature Menopause	2	256.31,627.4,256.39		E28.310, E28.319		1	0		0
NAFLD	2	571.5,571.9		K760		1	0		0
Caries	2	521.00,521.01,521.02,521.03,521.04,521.06,521.07,521.08,521.09		K023,K0251,K0252,K0253,K0261,K0262,K0263,K027,K029,K08131,K08132,K08133,K08134,K08139,K08431,K08432,K08433,K08434,K08439		1	0		4
Hyperthyroid	2	242.9		E05.0, E05.1, E05.2 E05.3, E05.4, E05.5, E05.8, E05.9		1	0		0
Iron deficiency	2	275.9		E61.1		1	0		0
Irondeficiency anemia	2	280.0,280.1,280.8,280.9		D50.9, D50.0, D50.8		1	0		0
Premature ovarian failure	2	256.31		E28.310, E28.319		1	0		0
Artificially induced menopause	2	627.4		N95.8		1	0		0
Ovarian failure	2	256.39		E28.39		1	0		0
Fragile X syndrome	2	759.83		Q99.2		1	0		0
Delayed Puberty	2	259		E30.0		1	0		0
Precocious puberty	2	259.1		E30.1, E30.8		1	0		0
Postmenopausal bleeding	2	627.1		N95.0		1	0		0
Symptomatic menopausal state	2	627.2		N95.1		1	0		0
Postmenopausal atrophic vaginitis	2	627.3		N95.2		1	0		0
specified menopausal disorders	2	627.8		N95.8		1	0		0
unspecified menopausal disorders	2	627.9		N95.9		1	0		0
Symptomatic premature menopause	2	256.31		E28.310		1	0		0
Asymptomatic premature menopause	2	256.31		E28.319		1	0		0
premenopausal Excessive bleeding	2	627		N92.4		1	0		0
Irregular Menstruation	2	627.1		N95.0		1	0		0
menopausal state	2	627.2		N95.1		1	0		0
Hormone replacement therapy	2	V07.4		Z79.890		1	0		0
Hip/Pelvic Fracture	1	733.14, 733.15, 733.96, 733.97, 733.98, 808.0, 808.1, 808.2, 808.3, 808.41, 808.42, 808.43, 808.44, 808.49, 808.51, 808.52, 808.53, 808.54, 808.59, 808.8, 808.9, 820.00, 820.01, 820.02, 820.03, 820.09, 820.10, 820.11, 820.12, 820.13, 820.19, 820.20, 820.21, 820.22, 820.30, 820.31, 820.32, 820.8, 820.9		M80.051A, M80.052A, M80.059A, M80.851A, M80.852A, M80.859A, M84.350A, M84.351A, M84.352A, M84.353A, M84.359A, M84.451A, M84.452A, M84.453A, M84.459A, M84.550A, M84.551A, M84.552A, M84.553A, M84.559A, M84.650A, M84.651A, M84.652A, M84.653A, M84.659A, S32.301A, S32.301B, S32.302A, S32.302B, S32.309A, S32.309B, S32.311A, S32.311B, S32.312A, S32.312B, S32.313A, S32.313B, S32.314A, S32.314B, S32.315A,…		4	0		0
Ankle fracture	1	824.0, 824.1, 824.2, 824.3, 824.4, 824.5, 824.6, 824.7, 824.8, 824.9		M84.471, M84.472		4	0		0
Tibia Fibula fracture	1	823.0, 823.1, 823.2, 823.3, 823.4, 823.8, 823.9		M84.481, M84.462		3	0		0
Femur fracture	1	821.0, 821.1, 821.2, 821.3		S72, M84.459		6	0		0
Hip only fracture	1	820.8, 733.14		S72.0, S72.1, S72.2, M84.459		4	0		0
Vertebra fracture	1	805.8		M80		1	0		0
Shoulder fracture	1	812		S42.2, S42.9		4	0		0
Wrist fracture	1	813		S52.5, S52.6, S52.9; S62		4	0		0
Autism Spectrum Disorders	2	299.0, 299.00, 299.01, 299.1, 299.11, 299.8, 299.80, 299.81, 299.9, 299.90, 299.91		F84.0, F84.3, F84.5, F84.8, F84.9		1	0		0
Intellectual Disabilities	2	317, 318, 318.0, 318.1, 318.2, 319, 758, 758.0, 758.1, 758.2, 758.3, 758.31, 758.32, 758.33, 758.39, 758.5, 759.7, 759.81, 759.83, 759.89, 760.71		E78.71, E78.72, F70, F71, F72, F73, F78, F78.A1, F78.A9, F79, P04.3, Q86.0, Q87.1, Q87.11, Q87.19, Q87.2, Q87.3, Q87.5, Q87.81, Q87.89, Q89.7, Q89.8, Q90.0, Q90.1, Q90.2, Q90.9, Q91.0, Q91.1, Q91.2, Q91.3, Q91.4, Q91.5, Q91.6, Q91.7, Q92.0, Q92.1, Q92.2, Q92.5, Q92.61, Q92.62, Q92.7, Q92.8, Q92.9, Q93.0, Q93.1, Q93.2, Q93.3, Q93.4, Q93.5, Q93.51, Q93.59, Q93.7, Q93.81, Q93.88, Q93.89, Q93.9, Q95.…		1	0		0
Learning Disabilities	2	315, 315.00, 315.01, 315.02, 315.09, 315.1, 315.2, 315.31, 315.32, 315.34, 315.35, 315.39, 315.4		F80.0, F80.1, F80.2, F80.4, F80.81, F80.82, F80.89, F80.9, F81.0, F81.2, F81.81, F81.89, F81.9, F82, H93.25, R48.0		1	0		0
Other Developmental Delays	2	315.5, 315.8, 315.9		F81.9, F82, F88, F89		1	0		0
COVID	1	0	0	U07.1	0	0	0	0	0	0	0
pneumonia	1	480, 481,482,483,485,486, 480.1, 480.2, 480.31, 480.9, 482.0, 482.9, 483.0, 484	0	J18.1,J18.0, J18.1,J18.2, J18.8, J18.9, J12.0, J12.1, J12.2, J12.3,J12.8, J12.81,J12.82,J12.89	0	0	0	0	0	0	0
macular degeneration	1	362.50,362.51,362.52,362.53	0	H3530,H3531,H353110,H353111,H353112,H353113,H353114,H353120,H353121,H353122,H353123,H353124,H353130,H353131,H353132,H353133,H353134,H353190,H353191,H353192,H353193,H353194,H3532,H353210,H353211,H353212,H353213,H353220,H353221,H353222,H353223,H353230,H353231,H353232,H353233,H353290,H353291,H353292,H353293,H3535,H35351,H35352,H35353,H35359	0	0	0	0	0	0	0
strabismus	1	368.01,378.00,378.01,378.02,378.03,378.04,378.05,378.06,378.07,378.08,378.10,378.11,378.12,378.13,378.14,378.15,378.16,378.17,378.18,378.20,378.21,378.22,378.23,378.24,378.30,378.35,378.50,378.60,378.62,378.73	0	H49,H498,H4988,H49881,H49882,H49883,H49889,H499,H50,H500,H5000,H5001,H50011,H50012,H5002,H50021,H50022,H5003,H50031,H50032,H5004,H50041,H50042,H5005,H5006,H5007,H5008,H501,H5010,H5011,H50111,H50112,H5012,H50121,H50122,H5013,H50131,H50132,H5014,H50141,H50142,H5015,H5016,H5017,H5018,H502,H5021,H5022,H503,H5030,H5031,H50311,H50312,H5032,H5033,H50331,H50332,H5034,H504,H5040,H5043,H506,H5060,H5069,H50…	0	0	0	0	0	0	0
amblyopia	1	368.00,368.01,368.02,368.03	0	H530,H5300,H53001,H53002,H53003,H53009,H5301,H53011,H53012,H53013,H53019,H5302,H53021,H53022,H53023,H53029,H5303,H53031,H53032,H53033,H53039,H53041,H53042,H53043,H53049	0	0	0	0	0	0	0
diabetic retinopathy	1	362.01,362.02,362.03,362.04,362.05,362.06,362.10,362.11,362.12,362.20,362.22,362.23,362.24,362.25,362.26,362.27,362.29,362.41,363.31	0	E0831, E08311, E08319, E0832, E08321, E083211, E083212, E083213, E083219, E08329, E083291, E083292, E083293, E083299, E0833, E08331, E083311, E083312, E083313, E083319, E08339, E083391, E083392, E083393, E083399, E0834, E08341, E083411, E083412, E083413, E083419, E08349, E083491, E083492, E083493, E083499, E0835, E08351, E083511, E083512, E083513, E083519, E083521, E083522, E083523, E083529, E083…	0	0	0	0	0	0	0
dry eye	1	375.15	0	H0412,H04121,H04122,H04123,H04129	0	0	0	0	0	0	0
retinal detachment	1	361.00,361.01,361.02,361.03,361.04,361.05,361.06,361.07,361.2,361.89,361.9	0	E083521, E083522, E083523, E083529, E083531, E083532, E083533, E083539, E083541, E083542, E083543, E083549, E093521, E093522, E093523, E093529, E093531, E093532, E093533, E093539, E093541, E093542, E093543, E093549, E103521, E103522, E103523, E103529, E103531, E103532, E103533, E103539, E103541, E103542, E103543, E103549, E113521, E113522, E113523, E113529, E113531, E113532, E113533, E113539, E11…	0	0	0	0	0	0	0
nystagmus	1	379.50,379.51,379.52,379.53,379.54,379.55,379.56	0	H55, H550, H5500, H5501, H5502	0	0	0	0	0	0	0
blepharitis	1	373.00,373.01,373.02	0	H010,H0100,H01001,H01002,H01003,H01004,H01005,H01006,H01009,H0100A,H0100B,H0101,H01011,H01012,H01013,H01014,H01015,H01016,H01019,H0101A,H0101B,H0102,H01021,H01022,H01023,H01024,H01025,H01026,H01029,H0102A,H0102B	0	0	0	0	0	0	0
ptosis	1	374.30,374.31,374.32,374.33,537.5,593.0,611.81,743.61	0	H024, H0240, H02401, H02402, H02403, H02409, H0241, H02411, H02412, H02413, H02419, H0242, H02421, H02422, H02423, H02429, H0243, H02431, H02432, H02433, H02439, H57811	0	0	0	0	0	0	0
lagophthalmos	1	374.20,374.21,374.22,374.23	0	H022,H0220,H02201,H02202,H02203,H02204,H02205,H02206,H02209,H0220A,H0220B,H0220C,H0221,H02211,H02212,H02213,H02214,H02215,H02216,H02219,H0221A,H0221B,H0221C,H0222,H02221,H02222,H02223,H02224,H02225,H02226,H02229,H0222A,H0222B,H0222C,H0223,H02231,H02232,H02233,H02234,H02235,H02236,H02239,H0223A,H0223B,H0223C	0	0	0	0	0	0	0
cortical visual impairment	1	0	0	H4761,H47611,H4762,H47619	0	0	0	0	0	0	0
Sterilization	1	V252, V253, V258, V8801, V8802, V4577, V2651	6639, 6631, 6632, 6629, 6621, 6622, 6839, 6831, 6859, 6851, 1741, 1743, 1742, 1745, 1749, 34, 35, 39, 688, 6841, 6861, 6871, 6849, 6869, 6879, 689	Z302, Z308, Z9851, Z90710, Z90711, Z90722	0DTN0ZZ, 0DTP0ZZ, 0TTB0ZZ, 0TTD0ZZ, 0UT20ZZ, 0UT70ZZ, 0UT90ZZ, 0UTC0ZZ, 0UTG0ZZ, 0UL70CZ, 0UL70DZ, 0UL70ZZ, 0UL73CZ, 0UL73DZ, 0UL73ZZ, 0UL74CZ, 0UL74DZ, 0UL74ZZ, 0UL77DZ, 0UL77ZZ, 0UL78DZ, 0UL78ZZ, 0UT94ZZ, 0UT97ZZ, 0UT98ZZ, 0UT9FZZ, 8E0W0CZ, 8E0W3CZ, 8E0W4CZ, 8E0W7CZ, 8E0WXBZ, 8E0WXCZ, 0UT00ZZ, 0UT10ZZ, 0UT50ZZ, 0UT60ZZ, 0UT04ZZ, 0UT14ZZ, 0UT54ZZ, 0UT64ZZ, 0UB70ZZ, 0UB73ZZ, 0UB74ZZ, 0UB77ZZ, 0UB…	0	0	0	0	0	0
Hysterectomy	1	0	6831, 6841, 6851, 6861, 6871, 6839, 6849, 6859, 6869, 6879, 688, 689	0	L0591, L0592, L980, L089, 0G5R0ZZ, 0G5R3ZZ, 0G5R4ZZ, 0GBR0ZZ, 0GBR3ZZ, 0GBR4ZZ, 0UT94ZZ, 0UT90ZZ, 0UTC4ZZ, 0UTC0ZZ, 0UT9FZZ, 0UT97ZZ, 0UT98ZZ, 0UTC7ZZ, 0UTC8ZZ, 0UT44ZZ, 0UT40ZZ, 0UT47ZZ, 0UT48ZZ, 0DTN0ZZ, 0DTP0ZZ, 0TTB0ZZ, 0TTD0ZZ, 0UT20ZZ, 0UT70ZZ, 0UTG0ZZ	0	0	0	0	0	0
Psoriasis	1	696, 696.1, 696.8	0	L40.0, L40.1, L40.2, L40.3, L40.4, L40.5, L40.51, L40.52, L40.53, L40.54, L40.59, L40.8, L40.9	0	0	0	0	0	0	0
Asthma	1	493.00, 493.01, 493.02, 493.10, 493.11, 493.12, 493.20, 493.21, 493.22, 493.81, 493.82, 493.90, 493.91, 493.92	0	J45.20, J45.21, J45.22, J45.30, J45.31, J45.32, J45.40, J45.41, J45.42, J45.50, J45.51, J45.52, J45.901, J45.902, J45.909, J45.990, J45.991, J45.998, J82.83	1	0	0	0	0	0	0	0
HIV/AIDS	2	042, 042.0, 042.1, 042.2, 042.9, 043, 043.1, 043.2, 043.3, 043.9, 044, 044.0, 044.9, 079.53, 795.71, V08		B20, B97.35, R75, Z21		1	1	795.71	1	R75	0
suicidal attempt	1	9599, E9589	0	T1491, T1491XA, T1491XD, T1491XS	0	4	0	0	0	0	0	1
Alopecia	2	704.01	0	L63.8, L63.9	0	4	0	0	0	0	0	0
Celiac	2	579.0	0	K90.0	0	1	0	0	0	0	0	0
Crohn's Disease	2	555.9	0	K50.0, K50.00, K50.01, K50.011, K50.012, K50.013, K50.014, K50.018, K50.019, K50.1, K50.11, K50.111, K50.112, K50.113, K50.114, K50.115, K50.118, K50.119, K50.8, K50.811, K50.812, K50.813, K50.814, K50.818, K50.9, K50.90, K50.91, K50.911, K50.912, K50.913, K50.914, K50.918, K50.919	0	1	0	0	0	0	0	0
Discoid Lupus	2	695.4	0	L93.0	0	1	0	0	0	0	0	0
Diabetic ketoacidosis	2	250.1	0	E11.10	0	1	0	0	0	0	0	0
Hidradenitis suppuritiva	2	705.83	0	L73.2	0	1	0	0	0	0	0	0
psoriatic arthritis	2	696.0	0	L40.50	0	1	0	0	0	0	0	0
Systemic Lupus Erythematosus	2	710.0	0	M32.0, M32.1, M32.10, M32.11, M32.12, M32.13, M32.14, M32.15, M32.19, M32.8, M32.9	0	1	0	0	0	0	0	0
Ulcerative colitis	2	556.9	0	K51.0, K51.00, K51.01, K51.011, K51.012, K51.013, K51.014, K51.018, K51.019, K51.2, K51.20, K51.211, K51.212, K51.213, K51.214, K51.218, K51.219, K51.3, K51.31, K51.311, K51.312, K51.313, K51.314, K51.318, K51.319	0	1	0	0	0	0	0	0
Vitiligo	2	709.01	0	L80	0	1	0	0	0	0	0	0
Parkinson's Disease	2	332, 332.0, 332.1	0	G20, G20.A1, G20.A2, G20.B1, G20.B2	0	1	0	0	0	0	0	0
Sjogren's Syndrome	2	710.2	0	M35.00	0	1	0	0	0	0	0	0
RA	2	714, 714.0, 714.1, 714.2, 714.3, 714.30, 714.31, 714.32, 714.33, 714.4, 714.8, 714.81. 714.89, 714.9, 720.0, 721.0, 721.1, 721.2, 721.3, 721.90, 721.91	0	M06.0, M06.00, M06.011, M06.012, M06.019, M06.02, M06.021, M06,022, M06.29, M06.03, M06.031, M06.032, M06.039, M06.04, M06.041, M06.042, M06.049, M06.05, M06.051, M06.052, M06.059, M06.06, M06.061, M06.062, M06.069, M06.07, M06.08, M06.09, M06.0A, M45.0, M45.1, M45.2, M45.3, M45.4, M45.5, M45.6, M45.7, M45.8, M45.9, M45.A0, M45.A1, M45.A2, M45.A3, M45.A4, M45.A5, M45.A6, M45.A7, M45.A8, M45.AB, M…	0	1	0	0	0	0	0	0
UTI	2	590.10, 590.1, 590.11, 590.8, 599.0	0	N39.0, Z787.440	0	4	0	0	0	0	0	0
Periodontitis	2	523.3, 523.30, 523.31, 523.32, 523.33, 523.4, 523.40, 523.41, 523.42, 523.5	0	M06.00, M06.011, M06.012, M06.019, M06.021, M06.022, M06.029, M06.031, M06.032, M06.039, M06.041, M06.042, M06.049, M06.051, M06.052, M06.059, M06.061, M06.062, M06.069, M06.071, M06.072, M06.079, M06.08, M06.09, M06.0A, M06.1, M06.20, M06.211, M06.212, M06.219, M06.221, M06.222, M06.229, M06.231, M06.232, M06.239, M06.241, M06.242, M06.249, M06.251, M06.252, M06.259, M06.261, M06.262, M06.269, M…	0	1	0	0	0	0	0	0
Lupus nephritis	2	0	0	M32.14	0	1	0	0	0	0	0	0
Keratoconus	1	371.60, 371.61, 371.62	0	H18.6, H18.60, H18.601, H18.602, H18.603, H18.609, H18.61, H18.611, H18.612, H18.613, H18.619, H18.62, H18.621, H18.622, H18.623, H18.629	0	0	0	0	0	0	0	0
Combinded conditions
Cancer: lung cancer, prostate cancer, breast cancer, leukemia, colorectal, endometrial
Mental health

### Sheet: Info How to Add New Conditions
KEY FOR ENTRY OF NEW CONDITIONS:
NUMBER	NAME OF CONDITION	SHORTENED NAME FOR PROGRAM (MUST BE 15 CHARACTERS OR LESS)	NUMBER OF ENROLLMENT YEARS NEEDED FOR TRUE CONDITION	LIST OF VALID ICD9 CODES	DOES ICD9 CODE NEED TO BE FIRST OR SECOND CODE ON CLAIM? (0=no, 1=yes, 2=only principal dx)	DOES THIS CONDITION HAVE ICD9 PROCEDURE CODES TO SEARCH FOR? (0=no, 1=yes)	LIST OF VALID ICD9 Proc CODES	DOES ICD9 Proc CODE NEED TO BE FIRST OR SECOND CODE ON CLAIM? (0=no, 1=yes, 2=only principal procedure)	LIST OF VALID ICD10 CODES	DOES ICD10 CODE NEED TO BE FIRST OR SECOND CODE ON CLAIM? (0=no, 1=yes, 2=only principal dx)	DOES THIS CONDITION HAVE ICD9 PROCEDURE CODES TO SEARCH FOR? (0=no, 1=yes)	LIST OF VALID ICD10 proc CODES	DOES ICD10 CODE NEED TO BE FIRST OR SECOND CODE ON CLAIM? (0=no, 1=yes, 2=only principal procedure)	HOW MANY CLAIMS PER TYPE NEED TO BE PULLED FOR CONDITION (0=1+ IP, 1=1+ IP, 2+ LT/OT, 2=1+ IP/LT, 3= 1+ IP/LT, 2+ OT, 4=1+IP/LT/OT, 5=1+ OT/LT, 6=2+ IP/LT/OT)	DO EXCLUSIONS APPLY TO THIS CONDITION FOR ICD9 CODES (0=no, 1=yes, 2=special exclusions)	EXCLUSION ICD9 CODE	DO EXCLUSIONS APPLY TO THIS CONDITION FOR ICD10 CODES (0=no, 1=yes, 2=special exclusions)	EXCLUSION ICD10 CODE	SECOND EXCLUSION ICD10 CODE LIST (only for ishemic stroke due to large and specific code list, or when icd_exclusion = 2)	DOES THIS CONDITION NEED RECURRING (ALL) DATES? 0=no, 1=yes
number	algorithm	condition	ref_period_years	valid_icd9_codes	icd9_claim_spec	icd9_proc	valid_icd9proc_codes	icd9proc_claim_spec	valid_icd10_codes	icd10_claim_spec	icd10_proc	valid_icd10proc_codes	icd10proc_claim_spec	clm_qualify	icd9_exclusion	icd9_exclusion_cd	icd10_exclusion	icd10_exclusion_cd	icd10_exclusion2_cd	recurring_date
