## Supplementary material for "Death in People with Down syndrome: Mortality statistics and novel predictors in US Medicaid and Medicare enrolled adults": e Table 2

### Sheet: Sheet1
Predictor	OR	LowerCI	UpperCI	No_Death	Yes_Death	Total
Dementia_Any claim	17.0588	16.5208	17.6158	8007	17958	25965
ulcer_Any claim	9.65861	9.27527	10.0594	3927	8346	12273
Pneumonia_Any claim	8.38089	8.14607	8.62285	14943	17855	32798
Parkinsons_Any claim	7.54106	6.61737	8.61148	328	704	1032
Heart failure_Any claim	6.42388	6.21015	6.64529	7191	9815	17006
Osteoperosis_Any claim	6.03973	5.79401	6.29643	4212	6158	10370
epi_Any claim	6.00019	5.8164	6.18997	9649	11566	21215
hyplasia_Any claim	5.94234	5.65151	6.24911	2707	4149	6856
Urinary tact infection _Any claim	5.72476	5.56902	5.88501	17544	16392	33936
Pulmonary vascular disease _Any claim	5.71438	5.50759	5.92925	5841	7699	13540
Acute myocardial infarciton _Any claim	5.68683	5.19551	6.22838	776	1239	2015
tia_Any claim	5.60113	5.3517	5.86278	3461	4896	8357
anemia_Any claim	5.21837	5.07854	5.36219	19981	16893	36874
Ischemic heart disease _Any claim	4.83901	4.65003	5.03587	5068	6020	11088
Spinal cord injury_Any claim	4.76646	4.26401	5.33139	542	736	1278
Arthritis_Any claim	4.33234	4.19388	4.4754	9263	9032	18295
Hypertension_Any claim	4.00915	3.90163	4.11968	19558	14659	34217
Mobility impairment_Any claim	3.91976	3.71294	4.13821	2700	2861	5561
Hormone replacement therapy _Any claim	3.89401	3.5404	4.28358	821	908	1729
Lung cancer _Any claim	3.85076	3.12594	4.74731	168	187	355
Traumatic brain injury_Any claim	3.84452	3.4739	4.25533	726	795	1521
Blindness_Any claim	3.83797	3.54257	4.15833	1183	1278	2461
Hip fracture_Recurrent at 1y	3.75924	2.10424	6.74885	22	24	46
Hip fracture_Recurrent at 2y	3.66218	2.25689	5.95659	32	34	66
Hip fracture_rec_3y	3.64397	2.29259	5.80347	35	37	72
Colon cancer _Any claim	3.51746	2.97075	4.16507	269	273	542
ironanemia_Any claim	3.47232	3.33834	3.6116	6023	5327	11350
Macular degeneration _Any claim	3.42806	3.06723	3.8312	636	624	1260
Dementia_Incidence in 3 months	3.39348	2.94361	3.9118	388	379	767
COPD_Any claim	3.37774	3.27814	3.48033	13325	10070	23395
ra_Any claim	3.34328	3.19743	3.49568	4533	4001	8534
Schizophrenia_other_Any claim	3.30767	3.18608	3.43382	6981	5823	12804
Depression_Any claim	3.1177	3.02735	3.2107	14650	10268	24918
cancer_Any claim	3.11118	2.46508	3.92295	151	136	287
ms_Any claim	2.98566	2.90053	3.07324	15852	10605	26457
Breast cancer_Any claim	2.96114	2.53531	3.45635	350	299	649
Dementia_Incidence in 6 months	2.9508	2.54904	3.41395	395	336	731
Menopause_Any claim	2.93399	2.63701	3.26338	752	632	1384
Insomnia_Any claim	2.81976	2.64527	3.00531	2233	1761	3994
Dementia_incidence in 1y	2.819	2.71125	2.93088	6830	5006	11836
Prostate cancer _Any claim	2.79425	2.57977	3.02587	1403	1112	2515
Hyperlipidemia_Any claim	2.69855	2.20629	3.29525	219	171	390
Anxiety _Any claim	2.55477	2.48949	2.6218	31874	16131	48005
Dementia_incidence in 2y	2.5241	2.45562	2.59446	20860	11771	32631
hypothyroid_Any claim	2.48373	2.33498	2.64141	2577	1794	4371
Blindness_Incidence in 3 months	2.47786	2.41437	2.5431	41079	18818	59897
Dementia_incidence in 3y	2.42443	1.3287	4.33551	27	19	46
covid_Any claim	2.28644	2.16586	2.41328	3588	2283	5871
diabetes_Any claim	2.28034	2.16953	2.39643	4325	2722	7047
diabtwo_Any claim	2.27929	2.21193	2.34862	15733	8756	24489
Cerebral Palsy_Any claim	2.27772	2.20089	2.35708	10610	6224	16834
colitis_Any claim	2.24991	2.1438	2.36092	4668	2891	7559
Osteoperosis_Incidence in 3 months	2.24594	1.86025	2.70495	280	182	462
Iron deficiency_Any claim	2.2416	1.74209	2.87169	157	102	259
Diabetic retinopathy_Any claim	2.22123	1.92774	2.55575	499	320	819
Liver disease_Any claim	2.22003	2.01436	2.44506	1071	682	1753
Blephartis_Any claim	2.09941	2.01853	2.1833	7863	4433	12296
Muscular dystrophy_Any claim	2.09031	2.002	2.18222	6304	3594	9898
glaucoma_Any claim	2.05216	1.58433	2.64351	158	94	252
Bipolar disorder _Any claim	2.02715	1.90866	2.15236	3070	1755	4825
Acute myocardial infarciton _Incidence in 3 months	1.99675	1.92011	2.0762	8172	4401	12573
diabtwo_Incidence in 3 months	1.95213	1.05422	3.49766	30	17	47
Heart failure_Incidence in 3 months	1.9316	1.50311	2.46799	175	98	273
Fibromyalgia_Any claim	1.9274	1.58762	2.33181	292	163	455
hyplasia_Incidence in 3 months	1.90734	1.81924	1.99933	5408	2863	8271
periodontitis_Any claim	1.89901	1.39556	2.56128	118	65	183
Schizophrenia_Any claim	1.89348	1.76847	2.02645	2456	1323	3779
Blindness_incidence in 1y	1.88902	1.7835	2.00019	3546	1889	5435
Arthritis_Incidence in 3 months	1.88798	1.40068	2.52352	126	69	195
Spina bifida_Any claim	1.86903	1.45446	2.38728	179	97	276
Acute myocardial infarciton _rec_3m	1.85966	1.70222	2.03013	1454	776	2230
Arthritis_Incidence in 6 months	1.85504	1.07237	3.11925	39	21	60
Arthritis_incidence in 1y	1.85169	1.55136	2.20339	360	193	553
Osteoperosis_Incidence in 6 months	1.84485	1.62006	2.09734	670	357	1027
Heart failure_Incidence in 6 months	1.83422	1.51933	2.20657	320	170	490
Personality disorder_Any claim	1.83407	1.58765	2.11436	545	289	834
ulcer_Incidence in 3 months	1.8283	1.713	1.95056	2775	1442	4217
retdetach_Any claim	1.7903	1.39186	2.28791	183	95	278
diabtwo_Incidence in 6 months	1.76933	1.47937	2.10905	363	186	549
Blindness_incidence in 2y	1.75632	1.46064	2.1043	344	175	519
Ischemic heart disease _Incidence in 3 months	1.75412	1.40354	2.18079	236	120	356
Arthritis_incidence in 2y	1.75278	1.35821	2.24656	181	92	273
diabone_Any claim	1.74632	1.57406	1.93522	1093	550	1643
deaf_Any claim	1.74533	1.62848	1.86963	2512	1251	3763
ptosis_Any claim	1.73205	1.68192	1.78359	19388	8603	27991
diabtwo_incidence in 1y	1.73042	1.5213	1.96477	712	356	1068
Blindness_Incidence in 6 months	1.72946	1.5085	1.9788	632	316	948
hyplasia_Incidence in 6 months	1.72275	1.11369	2.61185	64	32	96
Cystic Fibromyalgiarosis_Any claim	1.71695	1.36399	2.14886	225	112	337
ulcer_Incidence in 6 months	1.71104	1.60102	1.82776	2778	1355	4133
Heart failure_incidence in 1y	1.70694	1.42294	2.04021	360	178	538
sjogren_Any claim	1.67764	1.50717	1.865	1054	510	1564
Arthritis_incidence in 3y	1.66976	1.16901	2.35166	97	47	144
lupuse_Any claim	1.66723	1.51504	1.83283	1331	639	1970
lupusn_Any claim	1.64908	1.34529	2.01192	295	141	436
Breast cancer_incidence in 1y	1.64736	0.772387	3.30392	23	11	34
Osteoperosis_incidence in 1y	1.62119	0.981311	2.60327	51	24	75
Breast cancer_Incidence in 6 months	1.59981	1.38837	1.83908	620	287	907
Blindness_incidence in 3y	1.59925	0.80152	3.02526	28	13	41
diabtwo_incidence in 2y	1.58985	1.30388	1.92949	319	147	466
Heart failure_incidence in 2y	1.56477	1.40387	1.74164	1078	487	1565
ulcer_incidence in 1y	1.55555	1.43197	1.68842	1878	840	2718
asthma_Any claim	1.5537	1.35428	1.77837	674	303	977
Sensorial hearing loss_Any claim	1.54013	1.48993	1.59187	14542	6056	20598
Colon cancer _incidence in 2y	1.53558	1.47532	1.59804	9086	3874	12960
lagoph_Any claim	1.51813	0.941708	2.38053	59	26	85
ms_incidence in 1y	1.50744	1.03867	2.15045	96	42	138
diabtwo_incidence in 3y	1.49261	0.752273	2.79914	30	13	43
ulcer_incidence in 2y	1.48209	1.34242	1.63424	1349	577	1926
Urinary tact infection _Incidence in 6 months	1.47929	1.33538	1.63652	1262	539	1801
diabone_Incidence in 3 months	1.47818	1.32631	1.64495	1124	480	1604
hyplasia_incidence in 1y	1.47619	0.722851	2.83434	28	12	40
Mobility impairment_Incidence in 3 months	1.46869	1.23396	1.74119	437	186	623
keratoconus_Any claim	1.46421	0.968093	2.16694	80	34	114
Acute myocardial infarciton _Incidence in 6 months	1.46306	1.36578	1.56633	2872	1205	4077
Osteoperosis_incidence in 2y	1.46151	0.925073	2.24872	66	28	94
Heart failure_incidence in 3y	1.45969	1.3107	1.62316	1150	485	1635
Central sleep apnea _Any claim	1.45573	1.353	1.5652	2535	1060	3595
Leukemia_Any claim	1.44935	1.2462	1.68056	586	246	832
adhd_Any claim	1.44479	1.32025	1.57941	1661	692	2353
Urinary tact infection _Incidence in 3 months	1.43629	1.38583	1.4884	12458	4943	17401
Pneumonia_Incidence in 3 months	1.43458	1.23376	1.66305	592	246	838
Non-alcoholic fatty liver disease_Any claim	1.4254	1.24933	1.62252	778	321	1099
flu_Any claim	1.42484	1.33946	1.51493	3664	1494	5158
Cortical visual impairment _Any claim	1.42387	1.35252	1.4985	5434	2199	7633
Colon cancer _incidence in 3y	1.4034	0.837748	2.2708	54	22	76
Colon cancer _incidence in 1y	1.37799	0.902032	2.05495	80	32	112
Ischemic heart disease _Incidence in 6 months	1.37777	0.71718	2.50421	35	14	49
Osteoperosis_incidence in 3y	1.37758	1.13567	1.66242	373	149	522
tia_Incidence in 3 months	1.37023	1.24705	1.50374	1577	624	2201
Urinary tact infection _incidence in 1y	1.3628	0.983361	1.86121	134	53	187
Pneumonia_Incidence in 6 months	1.35502	1.25125	1.46612	2238	874	3112
Heart failure_rec_3m	1.35267	1.22554	1.49095	1448	566	2014
ulcer_incidence in 3y	1.3384	1.13099	1.57748	500	194	694
epi_Incidence in 3 months	1.33694	1.22375	1.459	1824	704	2528
Psoriasis _Any claim	1.33202	1.10845	1.593	422	163	585
diabone_Incidence in 6 months	1.31486	1.23869	1.39504	4171	1573	5744
tobacco_Any claim	1.30656	0.783237	2.10178	58	22	80
Obstructive sleep apnea _Any claim	1.29277	1.1831	1.411	1861	695	2556
Hip or pelvis fracture_Recurrent at 1y	1.28815	1.24851	1.32894	18983	6753	25736
Hip or pelvis fracture_Recurrent at 2y	1.28689	0.954278	1.71309	166	62	228
hyplasia_incidence in 2y	1.26798	1.01469	1.57289	299	110	409
Mobility impairment_Incidence in 6 months	1.25714	1.09879	1.43442	818	298	1116
ulcer_rec_3m	1.25678	0.923121	1.68718	159	58	217
Alcohol use disorder _Any claim	1.24817	0.978347	1.57834	254	92	346
tia_rec_3m	1.23844	1.09537	1.39702	995	357	1352
Mobility impairment_incidence in 1y	1.23732	0.951211	1.59283	220	79	299
Urinary tact infection _incidence in 2y	1.23471	0.993685	1.52327	321	115	436
Mobility impairment_incidence in 2y	1.23328	1.15832	1.31236	3932	1396	5328
Oppositional defiance disorder _Any claim	1.23328	1.04485	1.44962	548	196	744
Heart failure_rec_6m	1.22803	1.1859	1.27148	14615	5053	19668
tia_incidence in 1y	1.22416	1.07905	1.38542	950	337	1287
Hip or pelvis fracture_rec_3m	1.2213	1.03578	1.43407	559	198	757
Breast cancer_incidence in 2y	1.21987	0.681903	2.07791	48	17	65
preMenopause_Any claim	1.21386	0.824031	1.74834	105	37	142
Hip or pelvis fracture_rec_6m	1.19717	0.925834	1.53232	236	82	318
graves_Any claim	1.18777	0.772025	1.7768	87	30	117
epi_Incidence in 6 months	1.18556	1.09195	1.28586	2310	792	3102
Sickle cell disease _Any claim	1.17855	1.02807	1.3471	834	285	1119
Pneumonia_incidence in 1y	1.17049	0.7869	1.69936	103	35	138
tia_Incidence in 6 months	1.16681	1.08133	1.25792	2742	925	3667
Acute myocardial infarciton _rec_6m	1.1642	0.92246	1.45676	293	99	392
Psoriasis iarthr_Any claim	1.1615	0.749969	1.74676	86	29	115
Hip or pelvis fracture_rec_3y	1.15834	0.937205	1.42147	354	119	473
obesity_Any claim	1.15726	0.948724	1.40277	402	135	537
tia_incidence in 2y	1.15141	1.11983	1.18381	29071	9333	38404
Parkinsons_incidence in 1y	1.14827	1.00815	1.30433	937	312	1249
anemia_Incidence in 3 months	1.14807	0.604903	2.04895	42	14	56
bonebreak_Recurrent at 2y	1.14785	0.997178	1.31709	802	267	1069
ulcer_rec_6m	1.14578	0.938829	1.38949	403	134	537
crohns_Any claim	1.14193	0.955603	1.35764	504	167	671
bonebreak_Recurrent at 1y	1.1355	0.937246	1.36752	437	144	581
bonebreak_rec_3m	1.13418	0.875651	1.45333	243	80	323
Ischemic heart disease _incidence in 1y	1.133	0.707125	1.75375	76	25	101
ms_incidence in 2y	1.13212	0.977652	1.30643	746	245	991
Urinary tact infection _incidence in 3y	1.13015	0.674344	1.81761	64	21	85
Mobility impairment_incidence in 3y	1.12837	1.06738	1.19229	5410	1761	7171
COPD_Incidence in 3 months	1.12463	0.971585	1.29726	754	246	1000
bonebreak_rec_6m	1.12282	0.918322	1.36386	402	131	533
hyplasia_incidence in 3y	1.12208	0.786481	1.56898	132	43	175
Spinal cord injury_Incidence in 6 months	1.11663	0.993553	1.25216	1189	385	1574
ulcer_Recurrent at 2y	1.08761	0.544285	2.01875	38	12	50
ulcer_Recurrent at 1y	1.08692	0.982772	1.20009	1634	515	2149
bonebreak_rec_3y	1.08475	0.952777	1.23154	985	310	1295
Pneumonia_incidence in 2y	1.08417	0.906226	1.29012	518	163	681
bonebreak_incidence in 2y	1.08409	1.02243	1.14885	4985	1563	6548
anemia_Incidence in 6 months	1.08005	0.853242	1.35456	303	95	398
Hypertension_Incidence in 3 months	1.07586	0.968768	1.19259	1519	474	1993
tia_incidence in 3y	1.06889	0.921655	1.23506	764	237	1001
bonebreak_incidence in 1y	1.0551	0.941296	1.18007	1300	398	1698
ulcer_rec_3y	1.05243	0.771157	1.41321	180	55	235
Prostate cancer _incidence in 2y	1.03392	0.946066	1.12843	2190	657	2847
Parkinsons_incidence in 2y	1.03321	0.518683	1.90854	40	12	52
Acute myocardial infarciton _incidence in 1y	1.02927	0.651378	1.57095	87	26	113
bonebreak_Incidence in 3 months	1.02846	0.723138	1.43238	144	43	187
Ischemic heart disease _incidence in 2y	1.02046	0.565452	1.74001	54	16	70
hypothyroid_Incidence in 3 months	1.02003	0.909992	1.1408	1334	395	1729
bonebreak_incidence in 3y	1.01988	0.907277	1.14375	1270	376	1646
Ischemic heart disease _rec_3m	1.00312	0.815004	1.22537	412	120	532
tia_rec_6m	1.00071	0.771342	1.28306	265	77	342
Pneumonia_incidence in 3y	0.999135	0.819838	1.2093	455	132	587
Breast cancer_incidence in 3y	0.99871	0.948798	1.05081	7017	2035	9052
epi_incidence in 1y	0.996944	0.704647	1.38156	152	44	196
Parkinsons_incidence in 3y	0.994898	0.898367	1.09979	1703	492	2195
Heart failure_Recurrent at 1y	0.992331	0.667559	1.43596	118	34	152
epi_incidence in 2y	0.991686	0.8984	1.09279	1823	525	2348
anemia_incidence in 1y	0.991662	0.918508	1.06956	3052	879	3931
COPD_Incidence in 6 months	0.990499	0.915777	1.07018	2913	838	3751
tia_Recurrent at 1y	0.986306	0.850715	1.13908	817	234	1051
Ankle fracture_rec_6m	0.986242	0.852256	1.13698	838	240	1078
COPD_incidence in 1y	0.983994	0.495386	1.80966	42	12	54
Ischemic heart disease _incidence in 3y	0.97792	0.877639	1.0874	1535	436	1971
Hypertension_Incidence in 6 months	0.976344	0.884142	1.07629	1830	519	2349
diabone_incidence in 1y	0.971798	0.869395	1.08387	1456	411	1867
strab_Any claim	0.967701	0.651597	1.39864	121	34	155
Heart failure_Recurrent at 2y	0.964496	0.923885	1.00661	10543	2963	13506
ms_incidence in 3y	0.940141	0.866478	1.01886	2798	765	3563
anemia_incidence in 2y	0.939226	0.585182	1.44985	88	24	112
epi_incidence in 3y	0.931558	0.876594	0.989339	5155	1399	6554
Spinal cord injury_incidence in 1y	0.928267	0.868546	0.991327	4295	1161	5456
Acute myocardial infarciton _incidence in 2y	0.923946	0.56345	1.45162	82	22	104
Depression_Incidence in 3 months	0.923505	0.704113	1.19514	261	70	331
Heart failure_rec_3y	0.920995	0.76387	1.1033	542	145	687
diabetes_Incidence in 3 months	0.917326	0.85168	0.987056	3456	923	4379
Acute myocardial infarciton _incidence in 3y	0.916235	0.755312	1.10381	511	136	647
headache_Any claim	0.910216	0.719218	1.14021	348	92	440
tia_Recurrent at 2y	0.902763	0.823489	0.988131	2269	596	2865
Pulmonary vascular disease _Incidence in 3 months	0.899574	0.797514	1.01195	1323	346	1669
hypothyroid_Incidence in 6 months	0.898257	0.659377	1.20239	207	54	261
Hypertension_incidence in 1y	0.895794	0.819674	0.97756	2447	638	3085
celiac_Any claim	0.893519	0.821677	0.970389	2756	717	3473
tia_rec_3y	0.879404	0.796329	0.969354	1985	508	2493
Prostate cancer _incidence in 3y	0.864915	0.717205	1.03609	569	143	712
Spinal cord injury_incidence in 3y	0.864606	0.776666	0.960403	1721	433	2154
anemia_incidence in 3y	0.860933	0.471335	1.4743	60	15	75
ironanemia_Incidence in 3 months	0.853115	0.630717	1.13423	226	56	282
Pulmonary vascular disease _incidence in 1y	0.852573	0.807744	0.89943	7064	1766	8830
Depression_Incidence in 6 months	0.850409	0.638538	1.11509	251	62	313
Overweight_Any claim	0.849893	0.728905	0.986469	854	211	1065
diabone_incidence in 2y	0.849749	0.739037	0.973383	1032	255	1287
Acute myocardial infarciton _Recurrent at 1y	0.831885	0.778794	0.887879	4754	1157	5911
Bipolar disorder _Incidence in 3 months	0.831612	0.604161	1.12264	207	50	257
COPD_incidence in 2y	0.830387	0.582796	1.15539	170	41	211
Schizophrenia_Incidence in 3 months	0.829549	0.620231	1.09166	249	60	309
diabone_incidence in 3y	0.826527	0.758333	0.899574	2775	669	3444
hypothyroid_incidence in 1y	0.826392	0.544921	1.21312	125	30	155
ironanemia_Incidence in 6 months	0.820286	0.614988	1.07675	256	61	317
Spinal cord injury_incidence in 2y	0.819201	0.766474	0.874832	4725	1133	5858
diabetes_Incidence in 6 months	0.816992	0.665274	0.995054	497	118	615
Pulmonary vascular disease _incidence in 2y	0.81547	0.558648	1.1584	152	36	188
Schizophrenia_other_Incidence in 3 months	0.812055	0.701663	0.935868	978	231	1209
Depression_incidence in 1y	0.809519	0.722445	0.90478	1612	380	1992
Ischemic heart disease _rec_6m	0.803244	0.594762	1.06593	240	56	296
myopia_Any claim	0.802502	0.724319	0.887288	2001	468	2469
bonebreak_Incidence in 6 months	0.797529	0.651396	0.968554	522	121	643
Ankle fracture_rec_3y	0.794136	0.765471	0.82371	17230	4110	21340
Hypertension_incidence in 2y	0.791966	0.491454	1.22245	100	23	123
Acute myocardial infarciton _Recurrent at 2y	0.791859	0.688913	0.906673	1098	253	1351
Acute myocardial infarciton _rec_3y	0.789739	0.500268	1.19827	109	25	134
Pulmonary vascular disease _Incidence in 6 months	0.784019	0.734126	0.836613	5009	1152	6161
COPD_incidence in 3y	0.779537	0.59057	1.0134	287	65	352
ptsd_Any claim	0.767796	0.601213	0.968856	372	83	455
Traumatic brain injury_Incidence in 6 months	0.766384	0.610749	0.951766	431	96	527
Pulmonary vascular disease _incidence in 3y	0.76014	0.703808	0.820021	3720	828	4548
ironanemia_incidence in 1y	0.757858	0.666361	0.859022	1332	294	1626
Schizophrenia_other_incidence in 1y	0.757594	0.374196	1.39929	50	11	61
Schizophrenia_other_Incidence in 6 months	0.756767	0.683167	0.836524	2106	465	2571
Ankle fracture_Recurrent at 1y	0.75442	0.6832	0.83141	2248	495	2743
Ankle fracture_Recurrent at 2y	0.754126	0.645362	0.87687	916	201	1117
hypothyroid_incidence in 2y	0.753707	0.647445	0.873284	962	211	1173
Hyperlipidemia_Incidence in 3 months	0.746908	0.60404	0.915125	502	109	611
Hypertension_incidence in 3y	0.744517	0.418579	1.24318	74	16	90
Autism_Any claim	0.737822	0.44839	1.15701	98	21	119
Pneumonia_rec_3m	0.737464	0.70004	0.776498	8513	1862	10375
Depression_incidence in 2y	0.727961	0.634114	0.832406	1198	254	1452
Congenital hearing loss_Any claim	0.725109	0.684189	0.767978	6872	1473	8345
diabetes_incidence in 1y	0.724493	0.689457	0.760967	9573	2065	11638
Schizophrenia_Incidence in 6 months	0.72259	0.613224	0.846711	856	180	1036
tobacco_Incidence in 6 months	0.720411	0.665698	0.778638	3688	779	4467
Ischemic heart disease _Recurrent at 1y	0.720259	0.680948	0.761382	7417	1582	8999
asthma_Incidence in 3 months	0.718826	0.644675	0.799541	1940	407	2347
Pulmonary vascular disease _rec_3m	0.712105	0.515878	0.962362	232	48	280
Bipolar disorder _Incidence in 6 months	0.711337	0.452176	1.07431	121	25	146
ironanemia_incidence in 2y	0.711103	0.610159	0.824694	995	206	1201
Diabetic retinopathy_Incidence in 6 months	0.702785	0.649701	0.759247	3806	785	4591
Schizophrenia_other_incidence in 2y	0.700129	0.54752	0.884074	398	81	479
Leukemia_Incidence in 3 months	0.686425	0.553645	0.842794	526	105	631
adhd_Incidence in 3 months	0.685019	0.548917	0.846067	497	99	596
Ischemic heart disease _Recurrent at 2y	0.68419	0.606336	0.769655	1643	328	1971
hypothyroid_incidence in 3y	0.678954	0.367129	1.16602	71	14	85
Traumatic brain injury_incidence in 2y	0.678442	0.602584	0.761569	1717	340	2057
Depression_incidence in 3y	0.677383	0.347292	1.21166	61	12	73
Insomnia_Incidence in 3 months	0.67571	0.499508	0.896795	275	54	329
Ischemic heart disease _rec_3y	0.673734	0.595091	0.760265	1577	310	1887
Liver disease_Incidence in 3 months	0.672671	0.64211	0.704407	11588	2347	13935
Hyperlipidemia_Incidence in 6 months	0.669999	0.441392	0.981376	149	29	178
Astigmatism_Any claim	0.66859	0.623164	0.716597	4950	976	5926
Schizophrenia_incidence in 1y	0.665578	0.498864	0.872585	305	59	364
asthma_Incidence in 6 months	0.665385	0.59583	0.741125	2011	391	2402
diabetes_incidence in 2y	0.662691	0.506949	0.853206	353	68	421
Menopause_Incidence in 6 months	0.653277	0.589049	0.722843	2323	444	2767
Insomnia_Incidence in 6 months	0.652713	0.628291	0.677921	18176	3662	21838
Pulmonary vascular disease _Recurrent at 1y	0.651394	0.607511	0.697743	5146	990	6136
ironanemia_incidence in 3y	0.646683	0.509475	0.810869	452	85	537
Schizophrenia_other_incidence in 3y	0.642406	0.536452	0.763874	786	147	933
Blephartis_Incidence in 3 months	0.639569	0.587536	0.695139	3517	661	4178
Pneumonia_rec_6m	0.639297	0.411468	0.954096	140	26	166
Pulmonary vascular disease _Recurrent at 2y	0.639045	0.519102	0.779361	597	111	708
Menopause_Incidence in 3 months	0.634779	0.566721	0.70902	1983	368	2351
Pulmonary vascular disease _rec_6m	0.629469	0.566522	0.69772	2312	426	2738
Pulmonary vascular disease _rec_3y	0.627736	0.565792	0.694826	2383	438	2821
Menopause_incidence in 1y	0.62406	0.423286	0.89123	182	33	215
Traumatic brain injury_incidence in 3y	0.624018	0.550665	0.704717	1657	302	1959
Traumatic brain injury_incidence in 1y	0.621245	0.566419	0.680115	3038	554	3592
Nystagmitism_Any claim	0.613153	0.324609	1.06734	73	13	86
Leukemia_incidence in 1y	0.610066	0.52018	0.711464	1046	186	1232
tobacco_incidence in 1y	0.604462	0.555783	0.656395	3764	670	4434
Macular degeneration _incidence in 2y	0.601133	0.435597	0.811108	269	47	316
diabetes_incidence in 3y	0.600597	0.417025	0.840568	212	37	249
Schizophrenia_incidence in 2y	0.600504	0.33351	1.00712	86	15	101
Hyperlipidemia_incidence in 1y	0.598549	0.544981	0.656111	3043	535	3578
ptosis_incidence in 2y	0.596276	0.40967	0.841968	202	35	237
Cardiovascular disease_Incidence in 3 months	0.593267	0.418077	0.819818	232	40	272
Insomnia_incidence in 1y	0.58406	0.383216	0.856901	165	28	193
Leukemia_Incidence in 6 months	0.579126	0.537195	0.62356	4870	835	5705
Psoriasis _Incidence in 3 months	0.576907	0.480232	0.687803	833	140	973
Bipolar disorder _incidence in 1y	0.573477	0.5305	0.619108	4569	775	5344
Schizophrenia_incidence in 3y	0.564736	0.346095	0.87549	128	21	149
Menopause_incidence in 2y	0.562795	0.493149	0.639728	1623	267	1890
Macular degeneration _incidence in 1y	0.555318	0.475361	0.645145	1191	193	1384
asthma_incidence in 1y	0.543524	0.319786	0.86977	114	18	132
Insomnia_incidence in 2y	0.537826	0.325831	0.840832	128	20	148
Hyperlipidemia_incidence in 2y	0.537497	0.453434	0.6329	1027	161	1188
asthma_incidence in 2y	0.537321	0.45816	0.62647	1167	183	1350
Hashimoto's thyroid_Any claim	0.534763	0.415983	0.677622	482	75	557
hypermet_Any claim	0.532804	0.283428	0.92091	84	13	97
adhd_Incidence in 6 months	0.5315	0.462034	0.608633	1519	236	1755
Insomnia_incidence in 3y	0.528188	0.468306	0.59373	2061	319	2380
Pneumonia_Recurrent at 1y	0.526008	0.494976	0.558536	8073	1279	9352
amblyopia_Any claim	0.525787	0.473033	0.582914	2673	413	3086
Blephartis_Incidence in 6 months	0.525569	0.481367	0.572817	3864	600	4464
Bipolar disorder _incidence in 2y	0.524916	0.408436	0.664928	491	75	566
glaucoma_Incidence in 6 months	0.514649	0.407439	0.641899	574	86	660
Liver disease_Incidence in 6 months	0.512771	0.462533	0.567062	2870	433	3303
Psoriasis _Incidence in 6 months	0.509828	0.462864	0.56034	3280	493	3773
Cardiovascular disease_Incidence in 6 months	0.506254	0.466586	0.548455	4620	694	5314
asthma_incidence in 3y	0.505066	0.373237	0.669236	354	52	406
Hypertension_rec_3m	0.503415	0.441188	0.572066	1791	264	2055
Cardiovascular disease_rec_3m	0.503105	0.338563	0.721649	212	31	243
Blephartis_incidence in 1y	0.50091	0.404529	0.613651	699	102	801
Obstructive sleep apnea _Incidence in 3 months	0.49986	0.342786	0.705775	234	34	268
Macular degeneration _incidence in 3y	0.498525	0.451613	0.549053	3198	470	3668
Cardiovascular disease_incidence in 1y	0.494156	0.449805	0.541757	3556	519	4075
Hyperlipidemia_incidence in 3y	0.493983	0.429296	0.565769	1612	233	1845
glaucoma_incidence in 1y	0.484602	0.448353	0.52305	5277	762	6039
Leukemia_incidence in 2y	0.483399	0.389706	0.593065	710	100	810
tobacco_incidence in 2y	0.483001	0.386225	0.596929	661	93	754
ptosis_incidence in 3y	0.482576	0.325028	0.691436	221	31	252
Bipolar disorder _incidence in 3y	0.481707	0.448272	0.517021	6192	893	7085
Pneumonia_Recurrent at 2y	0.479455	0.454342	0.50564	11132	1639	12771
Pneumonia_rec_3y	0.474841	0.349085	0.631786	362	50	412
adhd_incidence in 1y	0.468811	0.342459	0.62715	352	48	400
Obstructive sleep apnea _Incidence in 6 months	0.467533	0.35081	0.61111	419	57	476
periodontitis_Incidence in 3 months	0.464973	0.298897	0.691872	185	25	210
Cardiovascular disease_incidence in 2y	0.462398	0.411254	0.518186	2435	331	2766
deaf_Incidence in 6 months	0.45902	0.424845	0.495247	5577	765	6342
Leukemia_incidence in 3y	0.458645	0.429076	0.489752	7511	1040	8551
alopecia_Any claim	0.450314	0.378423	0.531943	1148	151	1299
Hypertension_rec_6m	0.449402	0.379775	0.528147	1226	161	1387
glaucoma_Incidence in 3 months	0.444171	0.231028	0.777494	93	12	105
tobacco_incidence in 3y	0.438073	0.413623	0.463623	10493	1413	11906
Menopause_incidence in 3y	0.437645	0.364643	0.521008	1072	137	1209
Liver disease_incidence in 1y	0.434637	0.330475	0.561409	490	62	552
ra_Incidence in 6 months	0.432463	0.349084	0.529806	793	100	893
adhd_incidence in 2y	0.431345	0.388423	0.477727	3225	411	3636
Depression_rec_3m	0.426159	0.228165	0.729609	105	13	118
obesity_Incidence in 3 months	0.425315	0.327632	0.543088	549	68	617
Blephartis_incidence in 2y	0.423869	0.335435	0.528514	680	84	764
Cardiovascular disease_rec_6m	0.42324	0.359138	0.495478	1357	168	1525
Liver disease_incidence in 2y	0.418479	0.299417	0.569413	345	42	387
deaf_Incidence in 3 months	0.415153	0.362517	0.473271	2010	245	2255
mentalhealth_Incidence in 3 months	0.415092	0.349875	0.488918	1277	155	1432
Cardiovascular disease_incidence in 3y	0.414374	0.347005	0.490983	1189	144	1333
Diabetic retinopathy_incidence in 1y	0.414042	0.349765	0.486687	1313	159	1472
vitiligo_Any claim	0.412632	0.388412	0.437992	9932	1259	11191
Obstructive sleep apnea _incidence in 1y	0.408563	0.360831	0.460838	2420	291	2711
adhd_incidence in 3y	0.407555	0.312849	0.521929	556	66	622
deaf_incidence in 1y	0.405482	0.342408	0.476771	1332	158	1490
Depression_rec_6m	0.403173	0.38299	0.424171	14003	1779	15782
glaucoma_incidence in 2y	0.402197	0.238417	0.636938	154	18	172
Hypertension_Recurrent at 1y	0.40217	0.290239	0.543116	376	44	420
Obstructive sleep apnea _incidence in 2y	0.401115	0.353434	0.453413	2372	280	2652
Psoriasis _incidence in 2y	0.399954	0.355254	0.448704	2705	319	3024
deaf_incidence in 2y	0.398092	0.347618	0.453802	2086	244	2330
ra_incidence in 2y	0.394549	0.348226	0.445291	2470	287	2757
periodontitis_Incidence in 6 months	0.39391	0.309655	0.493956	688	79	767
ra_incidence in 1y	0.393906	0.364336	0.425244	6240	740	6980
Psoriasis _incidence in 1y	0.391042	0.355084	0.429647	4136	481	4617
mentalhealth_Incidence in 6 months	0.389047	0.314033	0.476494	872	99	971
Psoriasis _incidence in 3y	0.386731	0.349045	0.427361	3704	425	4129
ra_incidence in 3y	0.386619	0.323335	0.458592	1247	141	1388
Hypertension_Recurrent at 2y	0.384846	0.22466	0.616326	152	17	169
Liver disease_incidence in 3y	0.383303	0.30093	0.48116	698	78	776
glaucoma_incidence in 3y	0.382414	0.323425	0.448973	1429	160	1589
Hypertension_rec_3y	0.382376	0.285386	0.501641	485	54	539
Personality disorder_incidence in 1y	0.373043	0.329207	0.421044	2591	285	2876
Blephartis_incidence in 3y	0.372826	0.308624	0.446335	1156	126	1282
deaf_incidence in 3y	0.372451	0.319753	0.431278	1757	192	1949
Obstructive sleep apnea _incidence in 3y	0.371375	0.329052	0.417588	2773	304	3077
flu_Incidence in 3 months	0.370784	0.347081	0.39569	9113	1037	10150
Depression_Recurrent at 1y	0.3698	0.331349	0.411455	3368	369	3737
covid_rec_3m	0.368955	0.299247	0.449891	956	103	1059
obesity_Incidence in 6 months	0.368117	0.346537	0.390703	10927	1249	12176
Blephartis_rec_3m	0.366376	0.268592	0.48798	450	48	498
Cardiovascular disease_Recurrent at 1y	0.363676	0.312886	0.420277	1845	197	2042
Depression_Recurrent at 2y	0.363025	0.331712	0.396483	5033	547	5580
Depression_rec_3y	0.360881	0.331252	0.392438	5598	607	6205
ra_Incidence in 3 months	0.356332	0.225715	0.53504	222	23	245
mentalhealth_incidence in 1y	0.356297	0.324316	0.390555	4714	502	5216
Insomnia_rec_3m	0.352328	0.266031	0.457463	565	58	623
Personality disorder_incidence in 2y	0.348686	0.304291	0.397654	2327	239	2566
Blephartis_Recurrent at 1y	0.347915	0.247454	0.475273	395	40	435
Diabetic retinopathy_incidence in 2y	0.346204	0.330019	0.362996	18083	2045	20128
Insomnia_rec_6m	0.34344	0.317286	0.371165	6811	709	7520
mentalhealth_incidence in 2y	0.341775	0.317838	0.367033	8107	847	8954
Iron deficiency_incidence in 1y	0.340032	0.198991	0.542679	172	17	189
Blephartis_Recurrent at 2y	0.334552	0.304428	0.366818	4948	496	5444
periodontitis_incidence in 2y	0.333723	0.238528	0.453914	422	41	463
graves_Incidence in 6 months	0.332318	0.3033	0.363334	5300	529	5829
Fibromyalgia_Incidence in 3 months	0.326305	0.30398	0.34983	8838	887	9725
Insomnia_Recurrent at 1y	0.325446	0.301268	0.351034	7499	744	8243
Cardiovascular disease_Recurrent at 2y	0.324701	0.255344	0.406811	823	78	901
Insomnia_rec_3y	0.321694	0.267203	0.383841	1369	129	1498
Fibromyalgia_Incidence in 6 months	0.321165	0.211492	0.467123	289	27	316
Insomnia_Recurrent at 2y	0.320773	0.252283	0.401837	833	78	911
periodontitis_incidence in 1y	0.318447	0.29572	0.342446	8285	809	9094
mentalhealth_incidence in 3y	0.315457	0.160294	0.557945	120	11	131
flu_Incidence in 6 months	0.314339	0.271491	0.361906	2214	205	2419
graves_incidence in 1y	0.313412	0.226922	0.421562	482	44	526
Diabetic retinopathy_incidence in 3y	0.312735	0.18007	0.50478	176	16	192
obesity_incidence in 1y	0.311454	0.206827	0.449849	309	28	337
Personality disorder_Incidence in 6 months	0.311175	0.261631	0.367193	1610	147	1757
flu_incidence in 2y	0.308714	0.29598	0.321874	25199	2701	27900
Non-alcoholic fatty liver disease_Incidence in 3 months	0.306291	0.272016	0.34361	3419	311	3730
Blephartis_rec_6m	0.306103	0.228396	0.401315	594	53	647
Blephartis_rec_3y	0.305976	0.267055	0.348863	2622	237	2859
flu_incidence in 1y	0.304464	0.195324	0.451976	271	24	295
Hormone replacement therapy _incidence in 2y	0.304204	0.284834	0.32454	10825	1029	11854
Personality disorder_incidence in 3y	0.304019	0.213557	0.419341	418	37	455
periodontitis_incidence in 3y	0.301662	0.200413	0.435458	319	28	347
Cardiovascular disease_rec_3y	0.30085	0.21028	0.416664	411	36	447
Schizophrenia_rec_6m	0.298883	0.269284	0.330789	4495	402	4897
flu_rec_3m	0.297728	0.182602	0.457725	231	20	251
Hormone replacement therapy _incidence in 3y	0.296947	0.246045	0.355052	1436	125	1561
Alcohol use disorder _incidence in 3y	0.295658	0.1789	0.459272	221	19	240
Fibromyalgia_incidence in 2y	0.29376	0.224848	0.376727	735	63	798
obesity_incidence in 2y	0.29223	0.255901	0.332158	2867	248	3115
flu_incidence in 3y	0.291919	0.227061	0.369166	833	71	904
mentalhealth_rec_3m	0.290933	0.218987	0.37851	660	56	716
Fibromyalgia_incidence in 3y	0.290903	0.234605	0.356343	1128	96	1224
Alcohol use disorder _incidence in 2y	0.289704	0.217489	0.377755	651	55	706
Schizophrenia_rec_3m	0.288522	0.277259	0.300144	29387	3064	32451
Bipolar disorder _rec_3m	0.283291	0.217377	0.362478	774	64	838
Schizophrenia_rec_3y	0.282206	0.177472	0.425302	268	22	290
Schizophrenia_Recurrent at 2y	0.281227	0.221077	0.352328	937	77	1014
Fibromyalgia_incidence in 1y	0.281154	0.17682	0.423687	269	22	291
Schizophrenia_Recurrent at 1y	0.280088	0.239017	0.326018	2109	174	2283
obesity_incidence in 3y	0.280002	0.258607	0.302668	8059	693	8752
Hormone replacement therapy _incidence in 1y	0.278993	0.236325	0.326948	1937	159	2096
mentalhealth_rec_6m	0.278417	0.250714	0.308279	4741	396	5137
Anxiety _rec_3m	0.278047	0.243603	0.315878	3021	249	3270
Overweight_Incidence in 3 months	0.268422	0.154947	0.431711	205	16	221
Hyperlipidemia_rec_3m	0.268043	0.183366	0.377601	410	32	442
Hyperlipidemia_rec_6m	0.267024	0.202679	0.344825	757	59	816
flu_rec_6m	0.266911	0.228446	0.309824	2286	180	2466
Iron deficiency_incidence in 2y	0.264287	0.223077	0.310695	1954	152	2106
graves_incidence in 2y	0.262323	0.210187	0.323122	1172	90	1262
Iron deficiency_incidence in 3y	0.258621	0.211583	0.312708	1437	109	1546
Bipolar disorder _rec_6m	0.256938	0.239481	0.275313	10955	885	11840
keratoconus_Incidence in 6 months	0.255948	0.167639	0.373306	349	26	375
ptsd_incidence in 1y	0.252237	0.232908	0.272711	8764	684	9448
Anxiety _rec_6m	0.251268	0.210479	0.297421	1880	139	2019
Hyperlipidemia_Recurrent at 1y	0.247044	0.13374	0.416152	181	13	194
Bipolar disorder _rec_3y	0.24584	0.213328	0.281758	2949	215	3164
Hormone replacement therapy _Incidence in 6 months	0.241895	0.218482	0.267066	5683	416	6099
graves_incidence in 3y	0.241191	0.168093	0.334478	498	35	533
mentalhealth_Recurrent at 1y	0.241036	0.136669	0.392434	214	15	229
mentalhealth_rec_3y	0.239744	0.173384	0.322434	615	43	658
mentalhealth_Recurrent at 2y	0.236977	0.149366	0.356051	319	22	341
covid_rec_6m	0.233802	0.189875	0.284519	1472	101	1573
ptsd_incidence in 3y	0.231885	0.122255	0.397803	178	12	190
ptsd_incidence in 2y	0.230587	0.121581	0.395528	179	12	191
Anxiety _rec_3y	0.226017	0.198028	0.256722	3649	246	3895
Bipolar disorder _Recurrent at 2y	0.225827	0.209598	0.242952	10935	779	11714
Sensorial hearing loss_incidence in 1y	0.223256	0.198401	0.250263	4592	308	4900
Hyperlipidemia_Recurrent at 2y	0.222575	0.1138	0.389999	170	11	181
Sensorial hearing loss_Incidence in 6 months	0.221264	0.165574	0.289077	820	53	873
Anxiety _Recurrent at 2y	0.220902	0.207529	0.234899	15531	1124	16655
Non-alcoholic fatty liver disease_Incidence in 6 months	0.218743	0.207914	0.229991	22873	1746	24619
Anxiety _Recurrent at 1y	0.218699	0.207122	0.230754	20187	1505	21692
Bipolar disorder _Recurrent at 1y	0.217791	0.169467	0.275143	1098	70	1168
keratoconus_incidence in 2y	0.217092	0.143641	0.313786	427	27	454
Sensorial hearing loss_incidence in 2y	0.216199	0.131375	0.333887	302	19	321
Non-alcoholic fatty liver disease_incidence in 2y	0.215688	0.200785	0.231381	12272	845	13117
Hyperlipidemia_rec_3y	0.213164	0.187007	0.241827	3922	250	4172
flu_Recurrent at 1y	0.210701	0.166236	0.262982	1263	78	1341
Non-alcoholic fatty liver disease_incidence in 1y	0.210521	0.197812	0.22382	16231	1128	17359
Sensorial hearing loss_incidence in 3y	0.209942	0.15012	0.284903	653	40	693
Psoriasis _rec_3m	0.208639	0.192566	0.225659	10205	669	10874
covid_Incidence in 3 months	0.208549	0.136899	0.303291	428	26	454
flu_rec_3y	0.207167	0.187906	0.227804	7071	449	7520
Central sleep apnea _incidence in 3y	0.206311	0.176474	0.23956	2875	176	3051
flu_Recurrent at 2y	0.205819	0.147196	0.279252	666	40	706
Non-alcoholic fatty liver disease_incidence in 3y	0.204417	0.171186	0.241972	2269	137	2406
keratoconus_incidence in 3y	0.203299	0.163357	0.249687	1524	91	1615
headache_incidence in 1y	0.200977	0.189739	0.212701	19448	1329	20777
strab_Incidence in 6 months	0.199659	0.150744	0.258814	959	56	1015
Overweight_Incidence in 6 months	0.199631	0.147704	0.263253	840	49	889
celiac_incidence in 2y	0.199023	0.170929	0.230239	3126	185	3311
Nystagmitism_incidence in 2y	0.19865	0.10787	0.333153	225	13	238
strab_incidence in 2y	0.197021	0.1325	0.280986	505	29	534
strab_incidence in 3y	0.19689	0.163515	0.234807	2151	125	2276
Nystagmitism_incidence in 3y	0.192498	0.107128	0.317081	250	14	264
strab_incidence in 1y	0.192095	0.154959	0.235094	1664	94	1758
hidradenitis_Any claim	0.191058	0.158326	0.228292	2163	122	2285
strab_Incidence in 3 months	0.18981	0.14093	0.249532	901	50	951
Hashimoto's thyroid_incidence in 1y	0.18903	0.111563	0.298153	309	17	326
adhd_rec_3m	0.183181	0.120391	0.265982	487	26	513
Overweight_incidence in 1y	0.182932	0.109743	0.284962	338	18	356
Overweight_incidence in 3y	0.182647	0.105958	0.29172	301	16	317
Overweight_incidence in 2y	0.180983	0.117911	0.26459	474	25	499
keratoconus_incidence in 1y	0.180709	0.145472	0.221549	1730	92	1822
Sensorial hearing loss_Incidence in 3 months	0.179598	0.149327	0.213944	2372	126	2498
myopia_Incidence in 3 months	0.178416	0.123983	0.247728	653	34	687
adhd_rec_3y	0.174378	0.129544	0.229093	980	50	1030
Psoriasis _Recurrent at 2y	0.174095	0.152417	0.197861	4579	240	4819
Astigmatism_Incidence in 3 months	0.172517	0.0938345	0.288632	259	13	272
adhd_rec_6m	0.170381	0.105201	0.259578	403	20	423
Nystagmitism_incidence in 1y	0.169903	0.129058	0.219031	1165	58	1223
adhd_Recurrent at 2y	0.167394	0.115011	0.234519	655	32	687
celiac_incidence in 3y	0.165655	0.13066	0.206729	1581	77	1658
Hormone replacement therapy _rec_3y	0.164963	0.125014	0.213074	1179	57	1236
Psoriasis _rec_3y	0.164001	0.0969289	0.258166	356	17	373
Psoriasis _rec_6m	0.160688	0.0933387	0.25619	342	16	358
adhd_Recurrent at 1y	0.159473	0.097206	0.24526	409	19	428
Hormone replacement therapy _Recurrent at 2y	0.159152	0.141542	0.178252	6312	307	6619
amblyopia_incidence in 1y	0.156877	0.118302	0.20346	1196	55	1251
headache_incidence in 2y	0.155653	0.0948968	0.239316	419	19	438
covid_Recurrent at 1y	0.155123	0.126493	0.187994	2246	103	2349
headache_incidence in 3y	0.152738	0.0809453	0.260039	270	12	282
Psoriasis _Recurrent at 1y	0.152584	0.134202	0.172666	5524	256	5780
Congenital hearing loss_incidence in 2y	0.151075	0.0907924	0.234766	409	18	427
covid_Incidence in 6 months	0.150503	0.0930254	0.228966	456	20	476
myopia_incidence in 1y	0.150381	0.115376	0.192176	1404	62	1466
Hashimoto's thyroid_incidence in 2y	0.149515	0.0924196	0.227446	459	20	479
Congenital hearing loss_incidence in 1y	0.149391	0.128686	0.17232	4232	190	4422
covid_rec_3y	0.147063	0.0820724	0.241272	327	14	341
Congenital hearing loss_incidence in 3y	0.146627	0.0906486	0.223007	468	20	488
ptsd_Recurrent at 1y	0.14563	0.0941532	0.213992	565	24	589
Astigmatism_incidence in 2y	0.142956	0.114914	0.175438	2131	90	2221
myopia_Incidence in 6 months	0.138332	0.0945631	0.194479	767	31	798
Hashimoto's thyroid_incidence in 3y	0.136973	0.0953507	0.189765	849	34	883
covid_Recurrent at 2y	0.136718	0.09887	0.183598	1049	42	1091
covid_incidence in 3y	0.136367	0.0977923	0.184398	1002	40	1042
myopia_incidence in 2y	0.131796	0.101178	0.168306	1599	62	1661
Astigmatism_Incidence in 6 months	0.131311	0.08792	0.187657	730	28	758
Astigmatism_incidence in 3y	0.131154	0.0840093	0.194037	601	23	624
amblyopia_incidence in 2y	0.130136	0.112652	0.149426	5122	202	5324
Congenital hearing loss_Incidence in 6 months	0.127593	0.0957891	0.166049	1414	53	1467
covid_incidence in 2y	0.126809	0.0738055	0.201615	433	16	449
myopia_incidence in 3y	0.125062	0.102935	0.150287	3008	112	3120
ptsd_Recurrent at 2y	0.124538	0.0846209	0.175883	824	30	854
covid_incidence in 1y	0.12447	0.0876289	0.170834	988	36	1024
ptsd_rec_3y	0.124265	0.104384	0.14663	3734	139	3873
amblyopia_incidence in 3y	0.122681	0.105296	0.141966	4851	180	5031
Astigmatism_incidence in 1y	0.121252	0.09844	0.147485	2721	98	2819
Overweight_rec_3y	0.120028	0.0821166	0.168571	883	31	914
Overweight_Recurrent at 1y	0.118595	0.100064	0.139377	4096	146	4242
Overweight_Recurrent at 2y	0.116786	0.0776379	0.167784	791	27	818
